# Single-cell multi-omics analysis reveals IFN-driven alterations in T lymphocytes and natural killer cells in systemic lupus erythematosus

**DOI:** 10.1101/2021.04.27.21256106

**Authors:** Dominik Trzupek, Mercede Lee, Fiona Hamey, Linda S. Wicker, John A. Todd, Ricardo C. Ferreira

**Affiliations:** JDRF/Wellcome Diabetes and Inflammation Laboratory, Wellcome Centre for Human Genetics, Nuffield Department of Medicine, NIHR Oxford Biomedical Research Centre, University of Oxford, Oxford, UK

**Keywords:** Single-cell RNA-sequencing (scRNA-seq), multi-omics, BD Rhapsody AbSeq, cytotoxic CD4^+^ T cells (CTLs), systemic lupus erythematosus (SLE), type I interferon (IFN), biomarker

## Abstract

**Background:** The characterisation of the peripheral immune system in the autoimmune disease systemic lupus erythematosus (SLE) at the single-cell level has been limited by the reduced sensitivity of current whole-transcriptomic technologies. Here we employ a targeted single-cell multi-omics approach, combining protein and mRNA quantification, to generate a high-resolution map of the T lymphocyte and natural killer (NK) cell populations in blood from SLE patients.

**Methods:** We designed a custom panel to quantify the transcription of 534 genes in parallel with the expression of 51 surface protein targets using the BD Rhapsody AbSeq single-cell system. We applied this technology to profile 20,656 T and NK cells isolated from peripheral blood from an SLE patient with a type I interferon (IFN)-induced gene expression signature (IFN^hi^), and an age- and sex- matched IFN^low^ SLE patient and healthy donor.

**Results:** We confirmed the presence of a rare cytotoxic CD4^+^ T cell (CTL) subset, which was exclusively present in the IFN^hi^ patient. Furthermore, we identified additional alterations consistent with increased immune activation in this patient, most notably a shift towards terminally differentiated CD57^+^ CD8^+^ T cell and CD16^+^ NK^dim^ phenotypes, and the presence of a subset of recently-activated naïve CD4^+^ T cells.

**Conclusions:** Our results identify IFN-driven changes in the composition and phenotype of T and NK cells that are consistent with a systemic immune activation within the IFN^hi^ patient, and underscore the added resolving power of this multi-omics approach to identify rare immune subsets. Consequently, we were able to find evidence for novel cellular peripheral biomarkers of SLE disease activity, including a subpopulation of CD57^+^ CD4^+^ CTLs.
