## Supplementary material for "Single-cell multi-omics analysis reveals IFN-driven alterations in T lymphocytes and natural killer cells in systemic lupus erythematosus": Dataset S2

### Sheet: Table 3
Dataset S2. Differential expression analysis in the resting dataset
Cluster	Feature	P	Avg logFc	Frequency (% in cluster)	Frequency (% in other clusters)	Padjusted
0	ITGAM-CD11b:M1-70-Ab	0	1.50771	0.992	0.549	0
0	ITGAX-CD11c:B-LY6-Ab	0	1.48255	0.998	0.948	0
0	CD160	0	0.755237	0.565	0.046	0
0	LAT2	3.97091e-289	0.591591	0.62	0.103	2.32695e-286
0	CD244	2.79984e-260	0.629549	0.714	0.172	1.64071e-257
0	KLRB1-CD161:DX12-Ab	8.47564e-240	1.34757	0.993	0.699	4.96673e-237
0	CD247	3.2362e-228	0.703033	0.883	0.468	1.89641e-225
0	FCGR3A-CD16:3G8-Ab	4.21784e-220	1.81665	1	0.999	2.47165e-217
0	CX3CR1	3.47152e-211	0.940008	0.804	0.211	2.03431e-208
0	IL2RB	3.30257e-189	1.07298	0.996	0.657	1.93531e-186
0	CD300A	7.51206e-188	0.800684	0.89	0.333	4.40207e-185
0	JAK1	1.53878e-177	0.513956	0.922	0.724	9.01725e-175
0	ITGB2	2.997e-175	0.658777	1	0.896	1.75624e-172
0	HAVCR2-Tim3-Ab	3.94689e-155	1.13536	1	0.93	2.31287e-152
0	TBX21	2.16785e-154	0.655089	0.811	0.283	1.27036e-151
0	IFITM2	9.16735e-154	0.673361	0.987	0.832	5.37206e-151
0	CD7-CD7-Ab	5.70658e-148	0.825041	1	0.999	3.34406e-145
0	ITGAM	7.56717e-145	0.643347	0.795	0.26	4.43436e-142
0	APOBEC3G	2.24456e-144	0.593174	0.833	0.414	1.31531e-141
0	CST7	1.1803e-143	1.11864	0.994	0.506	6.91654e-141
0	FCER1G	2.68103e-140	1.13615	0.948	0.229	1.57108e-137
0	KLRF1	3.9018e-135	0.96494	0.957	0.263	2.28646e-132
0	ZBTB16	1.07754e-127	0.355954	0.422	0.093	6.31438e-125
0	ITGAL	7.87524e-125	0.501122	0.974	0.803	4.61489e-122
0	NCR3	3.28806e-124	0.479228	0.61	0.197	1.9268e-121
0	RUNX3	2.60441e-121	0.622834	0.982	0.704	1.52618e-118
0	IL18RAP	9.62728e-117	0.539852	0.615	0.15	5.64158e-114
0	GZMA	1.36238e-114	0.996278	0.988	0.469	7.98352e-112
0	PRF1	5.92508e-113	1.15497	0.996	0.497	3.4721e-110
0	CD63	1.52549e-112	0.58911	0.866	0.486	8.93937e-110
0	CD7	8.7603e-101	0.534077	0.839	0.464	5.13353e-98
0	TGFBR3	1.76942e-96	0.429523	0.642	0.274	1.03688e-93
0	GNLY	1.73436e-95	1.21822	0.995	0.66	1.01634e-92
0	NCR1-CD335-Ab	7.89926e-94	1.33354	1	0.615	4.62897e-91
0	CHI3L2	1.90126e-90	0.409018	0.378	0.105	1.11414e-87
0	KLRB1	8.99262e-89	0.970512	0.972	0.422	5.26967e-86
0	ARL4C	1.64514e-87	0.424996	0.93	0.751	9.64055e-85
0	CD38-CD38-Ab	6.36513e-86	0.869637	1	0.979	3.72997e-83
0	GZMB	2.04271e-85	1.13988	0.979	0.35	1.19703e-82
0	FCGR3A	1.12109e-84	1.01023	0.96	0.263	6.5696e-82
0	NKG7	2.45759e-77	1.09348	1	0.607	1.44015e-74
0	PTPRC-CD45RA-Ab	6.10392e-76	0.900805	1	0.946	3.5769e-73
0	LAIR2	1.78622e-72	0.404849	0.361	0.131	1.04673e-69
0	CCL4	3.41113e-72	1.11933	0.852	0.333	1.99892e-69
0	AOAH	5.11924e-70	0.288137	0.376	0.103	2.99987e-67
0	BIN2	8.53046e-70	0.324179	0.949	0.805	4.99885e-67
0	NFATC2	2.34413e-63	0.271346	0.545	0.306	1.37366e-60
0	TRDC	1.64782e-62	0.815954	0.808	0.218	9.65622e-60
0	LITAF	1.21333e-59	0.345463	0.853	0.61	7.11014e-57
0	CTSW	2.70839e-59	0.675611	0.986	0.597	1.58712e-56
0	CCL3	5.57018e-59	0.811573	0.626	0.173	3.26413e-56
0	KLRK1	3.14391e-58	0.595185	0.946	0.438	1.84233e-55
0	ZEB2	8.52831e-58	0.346053	0.52	0.182	4.99759e-55
0	XBP1	5.12777e-47	0.305533	0.694	0.461	3.00487e-44
0	ID2	6.81118e-47	0.330508	0.584	0.309	3.99135e-44
0	TXK	2.61829e-46	0.264941	0.556	0.305	1.53432e-43
0	CXCR3-CD183-Ab	2.76656e-46	0.463223	0.997	0.931	1.62121e-43
0	KLRD1	1.92156e-41	0.277786	0.477	0.181	1.12604e-38
0	IRF1	6.47606e-36	0.278161	0.687	0.474	3.79497e-33
0	NCAM1-CD56:NCAM16.2-Ab	4.07631e-24	0.656411	1	0.635	2.38872e-21
0	IL7R-CD127-Ab	1.04368e-22	0.291832	0.996	0.982	6.11597e-20
0	CCL5	5.47463e-16	0.46349	0.861	0.534	3.20813e-13
0	KIR3DL1	1.64559e-14	0.374083	0.464	0.138	9.64314e-12
0	KLRD1-CD94-Ab	2.10225e-14	0.540926	0.979	0.558	1.23192e-11
0	GZMH	1.1538e-12	0.420067	0.828	0.334	6.76129e-10
0	ITGAX	5.24951e-11	0.307328	0.497	0.16	3.07622e-08
0	XCL2	1.19617e-08	0.312678	0.676	0.244	7.00956e-06
1	IL2RA-CD25-Ab	0	2.09125	0.997	0.825	0
1	FAS-CD95-Ab	0	1.51643	1	0.998	0
1	ENTPD1-CD39-Ab	0	1.07118	0.931	0.688	0
1	CCR4-CD194-Ab	0	1.00174	0.981	0.834	0
1	FOXP3	1.71381e-226	1.15866	0.795	0.109	1.00429e-223
1	SLC3A2-CD98-Ab	6.21971e-212	0.641925	1	1	3.64475e-209
1	CD74-HLA-DR-Ab	3.35075e-195	1.60702	0.994	0.971	1.96354e-192
1	CD80-CD80-Ab	1.82749e-193	0.977202	0.767	0.517	1.07091e-190
1	DUSP4	8.63861e-164	0.46695	0.373	0.043	5.06223e-161
1	IL2RA	1.83387e-158	0.628565	0.562	0.123	1.07465e-155
1	IKZF2	7.56999e-156	0.574333	0.608	0.155	4.43601e-153
1	IL32	8.14574e-155	0.830583	0.997	0.874	4.77341e-152
1	TNFRSF9-CD137-Ab	1.77046e-154	0.566256	0.977	0.94	1.03749e-151
1	RGS1	3.05845e-151	1.11463	0.851	0.444	1.79225e-148
1	S100A10	6.99264e-125	0.548516	0.951	0.785	4.09769e-122
1	ICOS-CD278-Ab	7.04914e-123	0.902925	0.906	0.515	4.1308e-120
1	TNFRSF18-GITR-Ab	1.25072e-114	0.782273	0.962	0.839	7.32925e-112
1	CCR5-CD195:2D7-Ab	3.80345e-111	0.745315	0.812	0.642	2.22882e-108
1	LGALS3	1.57715e-110	0.437935	0.401	0.09	9.24209e-108
1	PTPRC-CD45RO-Ab	1.07041e-105	1.02071	0.996	0.771	6.2726e-103
1	IL10RA	2.35889e-94	0.417369	0.932	0.747	1.38231e-91
1	CTLA4	9.13459e-92	0.514653	0.48	0.115	5.35287e-89
1	ICOSLG-CD275-Ab	5.4924e-90	0.503687	0.858	0.752	3.21854e-87
1	CD28-CD28:CD28.2-Ab	3.79856e-85	0.854347	1	0.918	2.22596e-82
1	CD27	4.81234e-65	0.475486	0.79	0.414	2.82003e-62
1	CCR6-CD196-Ab	2.33259e-64	0.587093	0.96	0.866	1.3669e-61
1	TIGIT	3.30908e-61	0.308474	0.375	0.139	1.93912e-58
1	CD27-CD27:M-T271-Ab	1.0966e-55	0.722816	1	0.988	6.42608e-53
1	IL6R-CD126-Ab	1.9171e-52	0.546433	0.995	0.901	1.12342e-49
1	BIRC3	3.79555e-52	0.252391	0.401	0.174	2.22419e-49
1	PDCD1LG2-CD273-Ab	6.39231e-47	0.307839	0.851	0.777	3.74589e-44
1	ANXA5	2.73237e-46	0.314931	0.647	0.364	1.60117e-43
1	TRAC	1.01099e-43	0.439212	0.994	0.817	5.9244e-41
1	CD4-CD4:SK3-Ab	2.55409e-42	0.708477	1	0.999	1.49669e-39
1	CD74	1.50174e-39	0.411412	0.938	0.86	8.80022e-37
1	CD3E-CD3:SK7-Ab	3.28621e-36	0.460149	1	0.962	1.92572e-33
1	HLA-DPA1	2.59764e-35	0.333654	0.611	0.349	1.52222e-32
1	CD52	4.59639e-35	0.328361	0.998	0.936	2.69349e-32
1	CD5-CD5:UCHT2-Ab	3.98498e-34	0.523494	1	0.993	2.3352e-31
1	PRDM1	5.76966e-34	0.281065	0.579	0.375	3.38102e-31
1	HLA-DQA1	1.30419e-31	0.251905	0.185	0.041	7.64256e-29
1	LEF1	9.01236e-31	0.322727	0.77	0.489	5.28124e-28
1	CD4	2.18455e-30	0.312712	0.775	0.413	1.28015e-27
1	SELL-CD62L:DREG-56-Ab	6.40573e-28	0.483517	1	0.995	3.75376e-25
1	HLA-DRA	4.55865e-27	0.467215	0.391	0.108	2.67137e-24
1	TRBC2	3.05209e-25	0.32383	0.969	0.943	1.78853e-22
1	CD69-CD69-Ab	6.25658e-23	0.269639	0.951	0.851	3.66636e-20
1	HLA-DPB1	3.9877e-20	0.26053	0.616	0.399	2.33679e-17
1	EGR1	1.29428e-17	0.325634	0.266	0.208	7.58446e-15
1	LGALS1	2.14909e-16	0.366201	0.64	0.454	1.25936e-13
1	PDCD1-CD279-Ab	4.94609e-14	0.419176	0.959	0.791	2.89841e-11
2	CCR7	8.96029e-132	0.684077	0.841	0.287	5.25073e-129
2	IL6ST	6.13849e-118	0.438762	0.542	0.168	3.59715e-115
2	TCF7	1.66379e-100	0.515925	0.795	0.362	9.74979e-98
2	CCR7-CD197-Ab	7.86295e-94	0.874171	1	0.866	4.60769e-91
2	PIK3IP1	5.60874e-85	0.448215	0.963	0.766	3.28672e-82
2	SATB1	3.7436e-81	0.480123	0.803	0.465	2.19375e-78
2	LEF1	4.07145e-60	0.476084	0.873	0.481	2.38587e-57
2	CXCR4-CD184-Ab	7.25253e-57	0.604012	0.985	0.832	4.24998e-54
2	FOSB	2.69393e-48	0.416374	0.872	0.726	1.57865e-45
2	IL6R-CD126-Ab	6.43703e-48	0.547307	0.998	0.902	3.7721e-45
2	BCL11B	1.22725e-39	0.261475	0.632	0.409	7.19169e-37
2	CD4-CD4:SK3-Ab	4.91355e-30	0.621714	1	0.999	2.87934e-27
2	CD27-CD27:M-T271-Ab	2.36778e-29	0.545098	1	0.988	1.38752e-26
2	CD4	2.88935e-28	0.316189	0.795	0.415	1.69316e-25
2	DPP4-CD26-Ab	2.09357e-27	0.518296	1	0.984	1.22683e-24
2	MYC	1.94615e-25	0.279752	0.517	0.285	1.14044e-22
2	CD6	1.55763e-24	0.26237	0.835	0.578	9.12774e-22
2	CD3E-CD3:SK7-Ab	6.04837e-22	0.370819	1	0.962	3.54434e-19
2	IL7R	1.04281e-20	0.377537	0.907	0.634	6.11087e-18
2	SELL-CD62L:DREG-56-Ab	1.23355e-17	0.396376	0.999	0.995	7.22858e-15
2	CD5-CD5:UCHT2-Ab	8.58064e-10	0.277665	1	0.993	5.02825e-07
3	FCGR3A-CD16:3G8-Ab	1.88179e-275	2.19435	1	0.999	1.10273e-272
3	KIR3DL1	3.0431e-261	1.4391	0.824	0.11	1.78325e-258
3	HAVCR2	5.8573e-217	0.566453	0.53	0.086	3.43238e-214
3	HAVCR2-Tim3-Ab	2.29822e-215	1.44598	1	0.931	1.34676e-212
3	CD38-CD38-Ab	6.15005e-208	1.44985	1	0.979	3.60393e-205
3	ITGB2	2.78212e-194	0.754945	0.997	0.899	1.63033e-191
3	HLA-C	3.90634e-189	0.490895	1	1	2.28911e-186
3	CD247	7.17258e-184	0.708118	0.894	0.477	4.20313e-181
3	PRF1	5.80824e-178	1.54822	0.998	0.509	3.40363e-175
3	RUNX3	5.47569e-170	0.794846	0.984	0.71	3.20876e-167
3	HLA-A	4.5839e-166	0.458789	1	1	2.68617e-163
3	FCGR3A	4.09593e-163	1.46717	0.985	0.277	2.40022e-160
3	LITAF	7.81727e-155	0.584599	0.923	0.609	4.58092e-152
3	AREG	9.81442e-152	0.642804	0.552	0.067	5.75125e-149
3	KLRD1	1.19189e-143	0.552069	0.651	0.171	6.98449e-141
3	AOAH	1.01857e-134	0.429125	0.47	0.1	5.96885e-132
3	ZEB2	1.98394e-133	0.565047	0.652	0.176	1.16259e-130
3	KIR2DL1	1.74844e-126	0.451053	0.294	0.024	1.02459e-123
3	CTSW	1.23384e-111	1.01058	0.999	0.605	7.23032e-109
3	CCL3	2.47971e-109	1.18884	0.757	0.171	1.45311e-106
3	GZMB	1.53174e-106	1.39123	0.992	0.364	8.97601e-104
3	ITGAL	2.4206e-106	0.50991	0.977	0.807	1.41847e-103
3	CD63	2.67135e-103	0.624449	0.911	0.49	1.56541e-100
3	CD38	2.01407e-100	0.368084	0.374	0.086	1.18025e-97
3	KLRF1	4.58531e-99	0.940379	0.93	0.282	2.68699e-96
3	B3GAT1	7.08315e-99	0.402356	0.41	0.082	4.15072e-96
3	CST7	7.27499e-96	1.02736	0.992	0.518	4.26314e-93
3	ARL4C	1.14969e-94	0.482741	0.956	0.753	6.73716e-92
3	TBX21	1.0151e-92	0.582114	0.808	0.296	5.94848e-90
3	LAMP1	7.47623e-87	0.354506	0.835	0.635	4.38107e-84
3	ITGAX-CD11c:B-LY6-Ab	1.30807e-86	0.885333	0.998	0.95	7.66532e-84
3	CD244	5.68174e-82	0.440178	0.628	0.194	3.3295e-79
3	ADAM10	9.55712e-81	0.330542	0.588	0.316	5.60047e-78
3	NCR3	1.29507e-77	0.431144	0.561	0.211	7.5891e-75
3	NKG7	1.97077e-76	1.19591	1	0.616	1.15487e-73
3	TNFRSF18-GITR-Ab	1.77046e-66	0.653975	0.957	0.842	1.03749e-63
3	LAT2	2.23922e-66	0.370131	0.477	0.13	1.31219e-63
3	PRDM1	3.65981e-65	0.426197	0.719	0.365	2.14465e-62
3	KLRC3	6.04279e-65	0.503236	0.451	0.099	3.54108e-62
3	ZBTB16	7.96626e-64	0.290912	0.364	0.106	4.66823e-61
3	FYN	1.2068e-63	0.345462	0.95	0.818	7.07184e-61
3	TRDC	6.77487e-63	0.914393	0.875	0.225	3.97007e-60
3	PTPRC-CD45RA-Ab	4.86813e-62	0.895248	1	0.948	2.85273e-59
3	IFITM2	2.76436e-60	0.474449	0.969	0.837	1.61992e-57
3	CCL5	9.40794e-60	1.01768	0.974	0.531	5.51305e-57
3	CCL4	9.10457e-59	1.12347	0.877	0.343	5.33528e-56
3	CX3CR1	4.56817e-57	0.602232	0.734	0.232	2.67695e-54
3	GNLY	5.02679e-54	1.01417	1	0.668	2.9457e-51
3	IL7R-CD127-Ab	5.2161e-54	0.502194	0.999	0.982	3.05663e-51
3	FCER1G	2.25978e-53	0.821558	0.812	0.26	1.32423e-50
3	TXK	4.12069e-53	0.312061	0.595	0.307	2.41473e-50
3	GZMA	4.56028e-51	0.746092	0.969	0.483	2.67232e-48
3	SELPLG	5.96887e-51	0.312745	0.938	0.822	3.49776e-48
3	IRF1	1.19133e-48	0.356492	0.736	0.474	6.98119e-46
3	PFN1	8.11499e-48	0.358653	0.992	0.974	4.75539e-45
3	BIN2	1.00552e-47	0.295353	0.93	0.811	5.89236e-45
3	BHLHE40	3.71156e-46	0.463035	0.778	0.387	2.17498e-43
3	IL2RB	9.45755e-45	0.594191	0.986	0.667	5.54212e-42
3	TGFBR3	5.29442e-44	0.324697	0.605	0.287	3.10253e-41
3	TNFRSF1B	1.40807e-41	0.313409	0.835	0.596	8.25127e-39
3	NCR1-CD335-Ab	7.20378e-40	0.960962	0.994	0.625	4.22142e-37
3	KLRB1-CD161:DX12-Ab	1.62834e-39	0.631544	0.928	0.712	9.54206e-37
3	CD300A	6.08268e-39	0.42604	0.776	0.358	3.56445e-36
3	KLRD1-CD94-Ab	2.16869e-38	1.00399	0.989	0.567	1.27085e-35
3	CXCR3-CD183-Ab	2.52232e-38	0.462517	0.994	0.933	1.47808e-35
3	DDIT4	5.22458e-38	0.250104	0.499	0.285	3.0616e-35
3	KLRK1	1.93162e-37	0.525731	0.917	0.453	1.13193e-34
3	ID2	1.92666e-35	0.316724	0.602	0.313	1.12902e-32
3	CD7	2.43061e-35	0.351855	0.762	0.481	1.42434e-32
3	ITGAM-CD11b:M1-70-Ab	1.11081e-34	0.547714	0.935	0.565	6.50936e-32
3	CD69-CD69-Ab	7.48235e-34	0.359877	0.875	0.861	4.38466e-31
3	IKZF1	5.72438e-33	0.254794	0.891	0.791	3.35449e-30
3	XBP1	1.31758e-32	0.279253	0.7	0.466	7.72103e-30
3	GZMH	1.84956e-31	0.766186	0.889	0.339	1.08384e-28
3	ITGAM	2.07581e-29	0.330083	0.652	0.287	1.21643e-26
3	APOBEC3G	3.53783e-27	0.29041	0.711	0.437	2.07317e-24
3	IFNG	6.58429e-24	0.303952	0.286	0.141	3.85839e-21
3	HLA-DPB1	7.60447e-24	0.312514	0.725	0.393	4.45622e-21
3	KLRC1	1.01023e-19	0.374645	0.44	0.135	5.91993e-17
3	ITGA4-CD49d-Ab	2.95423e-16	0.293766	1	0.992	1.73118e-13
3	NCAM1-CD56:NCAM16.2-Ab	3.88702e-16	0.58136	1	0.644	2.27779e-13
3	LGALS1	3.05644e-14	0.369988	0.761	0.446	1.79108e-11
3	KLRB1	7.15648e-13	0.39152	0.757	0.457	4.1937e-10
4	CD8A-CD8:RPA-T8-Ab	1.95651e-290	2.31128	1	0.927	1.14651e-287
4	CD8A	5.51737e-213	1.81307	0.984	0.255	3.23318e-210
4	ZNF683	1.11789e-145	0.866787	0.507	0.051	6.55084e-143
4	KLRG1	1.39344e-138	0.52815	0.561	0.122	8.16556e-136
4	HLA-C	1.54541e-131	0.415685	1	1	9.0561e-129
4	TARP-refseq	4.91244e-126	0.72663	0.772	0.299	2.87869e-123
4	GZMH	6.65875e-111	1.40838	0.985	0.33	3.90202e-108
4	HLA-DPB1	2.90175e-103	0.655559	0.852	0.38	1.70043e-100
4	ITGAL	1.43627e-90	0.473433	0.978	0.806	8.41653e-88
4	TGFBR3	9.18413e-85	0.447422	0.675	0.28	5.3819e-82
4	THEMIS	2.17437e-81	0.27415	0.343	0.095	1.27418e-78
4	CCL5	8.54849e-80	1.1712	1	0.528	5.00942e-77
4	CD8B	2.03594e-79	0.94363	0.851	0.13	1.19306e-76
4	CD3G	1.5695e-73	0.354779	0.599	0.298	9.19727e-71
4	ZEB2	2.46056e-70	0.425176	0.569	0.185	1.44189e-67
4	LITAF	4.53966e-70	0.409075	0.853	0.616	2.66024e-67
4	B3GAT1	2.33027e-62	0.327517	0.361	0.087	1.36554e-59
4	HLA-A	3.54086e-59	0.280306	1	1	2.07494e-56
4	CD3D	5.88905e-55	0.459507	0.964	0.684	3.45099e-52
4	HLA-DPA1	5.37616e-52	0.446787	0.743	0.341	3.15043e-49
4	RUNX3	1.8735e-45	0.426164	0.965	0.712	1.09787e-42
4	CST7	2.561e-44	0.703681	0.988	0.519	1.50075e-41
4	NKG7	7.14159e-44	0.908207	0.998	0.617	4.18497e-41
4	APOBEC3G	1.59666e-43	0.370555	0.774	0.43	9.35643e-41
4	ITGB1	2.13398e-43	0.360022	0.749	0.531	1.25051e-40
4	CD226-CD226-Ab	8.3933e-42	0.385715	0.984	0.995	4.91847e-39
4	KLRK1	1.79018e-40	0.547375	0.95	0.45	1.04904e-37
4	KLRD1	2.94562e-39	0.300808	0.494	0.187	1.72614e-36
4	LGALS1	1.04429e-36	0.620146	0.759	0.446	6.11954e-34
4	TBX21	1.42431e-36	0.367022	0.686	0.309	8.34648e-34
4	ITGA4-CD49d-Ab	5.57065e-35	0.441553	1	0.992	3.2644e-32
4	ANXA1	4.35301e-32	0.365713	0.93	0.634	2.55086e-29
4	PRDM1	1.1049e-31	0.296122	0.623	0.375	6.47474e-29
4	ITGB2	1.13354e-30	0.311162	0.99	0.9	6.64253e-28
4	CD3E	8.16722e-29	0.315023	0.982	0.802	4.78599e-26
4	TSC22D3	1.01063e-28	0.258083	0.98	0.952	5.92228e-26
4	BHLHE40	6.98525e-28	0.355638	0.699	0.395	4.09336e-25
4	CD52	1.14687e-25	0.303849	0.992	0.938	6.72067e-23
4	GZMA	1.84314e-23	0.497139	0.96	0.484	1.08008e-20
4	CTSW	3.80294e-22	0.447142	0.976	0.607	2.22853e-19
4	TRAC	3.83913e-21	0.327636	0.988	0.822	2.24973e-18
4	TRBC2	3.93024e-21	0.32079	0.973	0.943	2.30312e-18
4	CD3E-CD3:SK7-Ab	3.40756e-20	0.368372	1	0.962	1.99683e-17
4	CCL4	7.42322e-20	0.63837	0.819	0.349	4.35001e-17
4	IFNG	3.72234e-19	0.26717	0.347	0.135	2.18129e-16
4	GZMB	8.82851e-17	0.547015	0.915	0.371	5.1735e-14
4	FCGR3A	1.6373e-13	0.429816	0.825	0.293	9.59456e-11
4	CX3CR1	1.65017e-12	0.261185	0.583	0.247	9.67002e-10
4	PRF1	6.3307e-10	0.358416	0.97	0.512	3.70979e-07
5	PDCD1-CD279-Ab	1.79187e-156	1.60539	0.967	0.795	1.05004e-153
5	CCR6-CD196-Ab	8.05794e-148	0.987606	0.906	0.874	4.72195e-145
5	MAF	1.35795e-134	0.669789	0.687	0.276	7.95758e-132
5	ICOS-CD278-Ab	1.73651e-127	1.04082	0.878	0.529	1.01759e-124
5	CD28-CD28:CD28.2-Ab	3.06251e-119	1.1301	1	0.921	1.79463e-116
5	IL6R-CD126-Ab	3.28185e-118	0.915809	1	0.903	1.92317e-115
5	FYB	1.27567e-117	0.511944	0.891	0.676	7.47542e-115
5	CXCR5-CXCR5-Ab	4.34814e-108	2.05193	0.675	0.174	2.54801e-105
5	TRIB2	2.11552e-94	0.483976	0.676	0.36	1.2397e-91
5	PASK	1.19618e-92	0.6375	0.601	0.217	7.00961e-90
5	PTPRC-CD45RO-Ab	2.044e-90	1.06647	0.99	0.778	1.19778e-87
5	GPR183	7.01632e-83	0.52215	0.597	0.209	4.11156e-80
5	FAS-CD95-Ab	1.04518e-81	0.82476	1	0.998	6.12475e-79
5	CD52	7.46064e-74	0.536646	0.998	0.938	4.37193e-71
5	CD4	1.62677e-71	0.545131	0.868	0.414	9.53285e-69
5	CD5	9.48086e-67	0.429374	0.688	0.392	5.55578e-64
5	CD6	7.03963e-66	0.46372	0.874	0.578	4.12522e-63
5	TRAC	2.00892e-63	0.595623	0.999	0.822	1.17722e-60
5	CD5-CD5:UCHT2-Ab	5.574e-59	0.77878	1	0.993	3.26636e-56
5	CCR4-CD194-Ab	6.02489e-56	0.509422	0.935	0.843	3.53058e-53
5	ICOSLG-CD275-Ab	1.6509e-55	0.447489	0.813	0.759	9.67425e-53
5	LCK	2.88052e-52	0.306441	0.943	0.863	1.68798e-49
5	CD28	2.26232e-47	0.251548	0.345	0.126	1.32572e-44
5	PIM2	1.31458e-44	0.378448	0.763	0.549	7.70346e-42
5	TNFAIP8	2.01932e-43	0.258628	0.597	0.411	1.18332e-40
5	LAT	4.07445e-39	0.276774	0.785	0.646	2.38763e-36
5	CD27	4.08856e-39	0.416777	0.733	0.43	2.3959e-36
5	CD4-CD4:SK3-Ab	1.87582e-38	0.758724	1	0.999	1.09923e-35
5	ICOS	1.42382e-37	0.266652	0.339	0.139	8.34361e-35
5	TRBC2	4.88537e-36	0.438834	0.977	0.943	2.86282e-33
5	CD3D	1.61285e-35	0.38141	0.944	0.688	9.45131e-33
5	SLC3A2-CD98-Ab	1.63186e-35	0.302687	1	1	9.56269e-33
5	CXCR3-CD183-Ab	2.23164e-32	0.43813	0.928	0.94	1.30774e-29
5	GIMAP5	1.45386e-31	0.252681	0.612	0.424	8.51961e-29
5	CD2	1.15583e-30	0.281997	0.895	0.762	6.77319e-28
5	CTLA4	2.36885e-30	0.345369	0.355	0.137	1.38814e-27
5	CD3E	3.96077e-30	0.333096	0.985	0.803	2.32101e-27
5	TCF7	1.03956e-27	0.293196	0.597	0.387	6.09183e-25
5	CCR7-CD197-Ab	1.01021e-26	0.496897	0.968	0.871	5.91981e-24
5	CD40LG-CD154-Ab	9.63396e-26	0.282773	0.681	0.507	5.6455e-23
5	ZFP36L1	1.32046e-25	0.25194	0.756	0.639	7.73791e-23
5	LTB	2.66923e-25	0.282553	0.473	0.265	1.56417e-22
5	CD69	5.04708e-24	0.280211	0.863	0.808	2.95759e-21
5	CD27-CD27:M-T271-Ab	1.01289e-19	0.473666	1	0.988	5.93551e-17
5	CCR5-CD195:2D7-Ab	1.31175e-18	0.337932	0.665	0.661	7.68687e-16
5	CD86-CD86:2331-Ab	1.67222e-18	0.290147	0.658	0.62	9.79921e-16
5	CD3E-CD3:SK7-Ab	6.55621e-15	0.322671	1	0.963	3.84194e-12
5	KLRB1	4.88336e-14	0.425728	0.685	0.466	2.86165e-11
5	KLRB1-CD161:DX12-Ab	9.35368e-11	0.322017	0.831	0.723	5.48126e-08
5	CD38-CD38-Ab	1.12392e-07	0.271188	0.988	0.981	6.5862e-05
6	CD40LG-CD154-Ab	1.16177e-209	0.784713	0.847	0.494	6.80799e-207
6	DPP4-CD26-Ab	8.55789e-181	1.45366	1	0.984	5.01493e-178
6	CD274-CD274-Ab	5.33098e-160	0.569963	0.991	0.937	3.12396e-157
6	IL7R-CD127-Ab	1.00754e-157	0.895418	0.999	0.982	5.90418e-155
6	IL7R	3.1652e-137	1.07453	0.97	0.635	1.85481e-134
6	CD226-CD226-Ab	3.39197e-113	0.670279	1	0.993	1.98769e-110
6	CCR6-CD196-Ab	9.29414e-90	0.800938	0.925	0.872	5.44637e-87
6	CD5-CD5:UCHT2-Ab	1.04723e-71	0.881867	1	0.993	6.13678e-69
6	ZFP36L2	3.76696e-68	0.440066	0.986	0.946	2.20744e-65
6	FOS	6.56968e-65	0.572617	0.965	0.934	3.84983e-62
6	CD28-CD28:CD28.2-Ab	2.54815e-64	0.859587	1	0.921	1.49322e-61
6	ANXA1	4.7603e-59	0.529164	0.935	0.638	2.78953e-56
6	JUNB	3.11858e-56	0.450924	0.952	0.862	1.82749e-53
6	CD69	1.67767e-54	0.436552	0.922	0.803	9.83113e-52
6	CD4	4.19936e-52	0.479942	0.833	0.42	2.46083e-49
6	IL6R-CD126-Ab	4.49892e-52	0.629738	0.997	0.904	2.63637e-49
6	CD4-CD4:SK3-Ab	3.16713e-51	0.90238	1	0.999	1.85594e-48
6	LTB	1.57621e-49	0.415615	0.556	0.259	9.23661e-47
6	TNFAIP3	4.84622e-47	0.381503	0.628	0.429	2.83988e-44
6	CD48	5.90702e-47	0.306883	0.971	0.92	3.46151e-44
6	CD6	8.6476e-46	0.398395	0.824	0.584	5.06749e-43
6	TRAT1	3.13829e-42	0.343123	0.598	0.272	1.83904e-39
6	PTPRC-CD45RO-Ab	8.39207e-42	0.746105	0.992	0.779	4.91775e-39
6	CXCR4	7.58403e-38	0.370249	0.981	0.941	4.44424e-35
6	DUSP1	7.74544e-36	0.33769	0.974	0.957	4.53883e-33
6	PDCD1LG2-CD273-Ab	1.86355e-35	0.308017	0.861	0.779	1.09204e-32
6	CD5	5.35071e-33	0.310072	0.642	0.398	3.13551e-30
6	S100A10	6.49907e-31	0.319832	0.929	0.792	3.80846e-28
6	FAS-CD95-Ab	2.6925e-28	0.494063	1	0.998	1.57781e-25
6	CD52	4.64101e-28	0.337941	0.999	0.938	2.71963e-25
6	JUN	1.62004e-26	0.317537	0.534	0.394	9.49346e-24
6	ITGB1	1.42796e-25	0.291329	0.732	0.535	8.36782e-23
6	CD80-CD80-Ab	7.91627e-25	0.4162	0.601	0.54	4.63893e-22
6	CCR4-CD194-Ab	4.85419e-24	0.338907	0.913	0.845	2.84455e-21
6	CD3E-CD3:SK7-Ab	1.58266e-21	0.404764	1	0.963	9.27441e-19
6	CD3E	1.3667e-19	0.272932	0.994	0.803	8.00886e-17
6	ITGA4-CD49d-Ab	4.95215e-17	0.319949	0.984	0.994	2.90196e-14
6	TRAC	6.43083e-14	0.276968	0.992	0.823	3.76847e-11
6	CXCR3-CD183-Ab	1.74675e-13	0.280977	0.925	0.94	1.02359e-10
6	PDCD1-CD279-Ab	1.42551e-07	0.338812	0.909	0.801	8.35351e-05
7	NCAM1-CD56:NCAM16.2-Ab	0	2.59569	0.999	0.649	0
7	XCL2	0	2.08502	0.959	0.237	0
7	ITGAX	0	1.6587	0.926	0.137	0
7	SELL	8.80338e-224	1.1443	0.971	0.662	5.15878e-221
7	IL2RB	1.14034e-215	1.34168	0.984	0.672	6.68242e-213
7	KLRC1	3.13343e-214	1.16167	0.806	0.108	1.83619e-211
7	IL18R1	1.78956e-212	0.517159	0.544	0.111	1.04868e-209
7	KLRD1-CD94-Ab	8.90668e-191	2.28188	0.992	0.573	5.21931e-188
7	IFITM3	7.14217e-176	1.05374	0.69	0.101	4.18531e-173
7	CD44	9.33085e-151	0.592047	0.873	0.702	5.46788e-148
7	DUSP2	1.35541e-149	0.961257	0.934	0.641	7.9427e-147
7	NCR1-CD335-Ab	1.80026e-138	1.88434	1	0.63	1.05495e-135
7	CD7-CD7-Ab	3.63485e-137	0.940199	1	0.999	2.13002e-134
7	IL18RAP	5.01879e-133	0.695632	0.701	0.161	2.94101e-130
7	ITGAM	1.81531e-129	0.739237	0.816	0.279	1.06377e-126
7	ITGAX-CD11c:B-LY6-Ab	2.33325e-129	1.15594	0.997	0.95	1.36728e-126
7	SELL-CD62L:DREG-56-Ab	8.14762e-126	1.20619	1	0.995	4.77451e-123
7	CD7	3.54323e-121	0.689954	0.825	0.48	2.07633e-118
7	BHLHE40	1.5226e-117	0.786847	0.845	0.387	8.92243e-115
7	CTSW	8.88895e-109	1.07675	0.989	0.611	5.20892e-106
7	CD63	1.49938e-108	0.689195	0.866	0.5	8.78634e-106
7	JAK1	6.06943e-108	0.483184	0.893	0.734	3.55669e-105
7	CD300A	3.72188e-107	0.758698	0.849	0.358	2.18102e-104
7	GNLY	4.63653e-97	1.45236	0.996	0.673	2.71701e-94
7	KLRC3	1.52073e-91	0.643885	0.563	0.094	8.9115e-89
7	IL12RB2	1.57377e-90	0.266996	0.279	0.034	9.22231e-88
7	TNFRSF18-GITR-Ab	1.88821e-89	0.815062	0.987	0.841	1.10649e-86
7	KIR2DL4	5.92435e-82	0.273536	0.215	0.03	3.47167e-79
7	TRDC	1.53111e-74	1.07857	0.884	0.234	8.97233e-72
7	KLRK1	1.12009e-63	0.744394	0.885	0.463	6.56372e-61
7	HAVCR2-Tim3-Ab	1.27165e-63	0.87277	0.993	0.933	7.45186e-61
7	GZMK	3.5784e-63	1.25579	0.834	0.125	2.09694e-60
7	ID2	6.75605e-62	0.455177	0.658	0.313	3.95905e-59
7	TXK	1.12509e-59	0.355898	0.624	0.309	6.59304e-57
7	FOS	8.08329e-57	0.543388	0.972	0.933	4.73681e-54
7	KLRF1	1.63437e-55	0.776711	0.874	0.297	9.57742e-53
7	FCER1G	1.17267e-51	0.879613	0.878	0.263	6.87185e-49
7	ZFP36L2	3.66905e-51	0.387514	0.976	0.947	2.15007e-48
7	CD2	4.53538e-51	0.378444	0.858	0.766	2.65773e-48
7	KLRD1	1.04023e-48	0.366021	0.529	0.188	6.09573e-46
7	NFKBIA	1.04174e-44	0.32493	0.516	0.319	6.10459e-42
7	AREG	2.26382e-43	0.425149	0.334	0.093	1.3266e-40
7	RUNX3	4.2303e-42	0.441479	0.917	0.72	2.47895e-39
7	IFITM2	4.93197e-42	0.426293	0.897	0.845	2.89014e-39
7	IL10RA	6.33117e-42	0.329431	0.869	0.759	3.71007e-39
7	TARP-refseq	4.45438e-32	0.40287	0.71	0.312	2.61027e-29
7	IRF1	1.15284e-30	0.303874	0.659	0.484	6.75565e-28
7	ITGAM-CD11b:M1-70-Ab	4.82118e-30	0.54845	0.918	0.572	2.82521e-27
7	CD74	7.95395e-29	0.40963	0.924	0.864	4.66102e-26
7	KLRB1	3.3659e-28	0.65163	0.849	0.453	1.97242e-25
7	DUSP1	3.97637e-27	0.29651	0.973	0.957	2.33015e-24
7	PTPRC-CD45RA-Ab	2.36051e-07	0.303151	0.992	0.949	0.000138326
7	NKG7	0.00010039	0.275635	0.976	0.624	0.0588288
8	CXCR4-CD184-Ab	2.15174e-40	0.659345	0.971	0.84	1.26092e-37
8	LEF1	6.7754e-40	0.506558	0.89	0.498	3.97038e-37
8	BIRC3	1.0639e-38	0.302307	0.444	0.185	6.23448e-36
8	EGR1	1.13977e-34	0.696644	0.442	0.2	6.67904e-32
8	IL2RA-CD25-Ab	1.37487e-32	0.929991	0.991	0.836	8.05673e-30
8	IL2RA	1.12744e-28	0.412125	0.492	0.153	6.60677e-26
8	IKZF2	2.06671e-28	0.364525	0.503	0.188	1.21109e-25
8	PIK3IP1	3.31968e-26	0.322803	0.923	0.777	1.94533e-23
8	CD27-CD27:M-T271-Ab	6.95947e-24	0.633124	1	0.988	4.07825e-21
8	MYC	3.27786e-21	0.336051	0.549	0.293	1.92082e-18
8	JUN	4.88767e-20	0.323077	0.618	0.392	2.86417e-17
8	FOXP3	2.44267e-18	0.558405	0.672	0.156	1.4314e-15
8	FOSB	3.28321e-15	0.294441	0.886	0.732	1.92396e-12
8	CXCR5-CXCR5-Ab	3.59409e-15	1.01264	0.708	0.187	2.10614e-12
8	CD4-CD4:SK3-Ab	2.98304e-11	0.471729	1	0.999	1.74806e-08
8	CCR7-CD197-Ab	2.72838e-07	0.288913	0.991	0.873	0.000159883
9	NT5E	4.64372e-124	0.277484	0.279	0.013	2.72122e-121
9	CR2-CD21:B-LY4-Ab	3.72751e-109	1.00115	0.66	0.319	2.18432e-106
9	CD8B	9.00724e-92	1.33138	0.954	0.152	5.27824e-89
9	CXCR4-CD184-Ab	7.85678e-84	0.965206	1	0.838	4.60407e-81
9	CCR7-CD197-Ab	1.38142e-78	1.05604	1	0.872	8.09514e-76
9	CCR7	2.20986e-77	0.729739	0.882	0.311	1.29498e-74
9	PIK3IP1	7.81876e-74	0.546798	0.972	0.775	4.58179e-71
9	TGFBR2	8.92894e-54	0.352179	0.66	0.399	5.23236e-51
9	PTPRC-CD45RA-Ab	1.90543e-50	1.02132	1	0.95	1.11658e-47
9	SATB1	2.43376e-44	0.473123	0.793	0.481	1.42618e-41
9	LEF1	1.41627e-39	0.512819	0.869	0.5	8.29932e-37
9	PASK	1.54218e-38	0.523554	0.622	0.228	9.03715e-36
9	CD8A-CD8:RPA-T8-Ab	1.55705e-32	1.02677	1	0.93	9.12431e-30
9	TCF7	3.69996e-32	0.392207	0.753	0.385	2.16818e-29
9	BACH2	3.66966e-30	0.251766	0.317	0.103	2.15042e-27
9	CD48	4.59225e-27	0.276152	0.992	0.92	2.69106e-24
9	ITK	6.80479e-25	0.271759	0.791	0.619	3.98761e-22
9	IL7R	1.43056e-21	0.511182	0.943	0.645	8.38307e-19
9	CD27-CD27:M-T271-Ab	2.75075e-20	0.589454	1	0.988	1.61194e-17
9	KLRK1	6.03637e-20	0.481639	0.943	0.47	3.53731e-17
9	FOSB	1.05231e-19	0.344393	0.841	0.735	6.16653e-17
9	CD8A	4.86887e-19	0.780795	0.981	0.284	2.85316e-16
9	CD3E	3.26454e-18	0.312828	0.998	0.808	1.91302e-15
9	JUNB	6.88259e-18	0.297891	0.934	0.866	4.0332e-15
9	MYC	1.87933e-15	0.285408	0.524	0.295	1.10129e-12
9	CD27	2.03015e-12	0.275924	0.744	0.439	1.18967e-09
9	SELL-CD62L:DREG-56-Ab	1.69641e-11	0.411041	1	0.995	9.94097e-09
9	IL7R-CD127-Ab	5.25148e-11	0.27271	0.998	0.983	3.07737e-08
9	SELL	1.92602e-09	0.274928	0.96	0.67	1.12865e-06
9	CD3E-CD3:SK7-Ab	1.37091e-07	0.267827	1	0.964	8.03355e-05
10	TARP-refseq	6.98071e-47	0.710699	0.794	0.325	4.09069e-44
10	KLRG1	6.59209e-43	0.5043	0.563	0.146	3.86296e-40
10	GZMH	4.06395e-38	1.30301	0.992	0.366	2.38148e-35
10	CD52	6.70337e-36	0.538985	0.995	0.941	3.92817e-33
10	TGFBR3	4.75986e-33	0.429925	0.686	0.301	2.78928e-30
10	CD4	7.12704e-32	0.534065	0.89	0.435	4.17645e-29
10	HLA-C	3.62524e-31	0.303684	1	1	2.12439e-28
10	THEMIS	2.50865e-30	0.263081	0.357	0.108	1.47007e-27
10	CD226-CD226-Ab	4.64951e-26	0.450309	0.997	0.994	2.72461e-23
10	HLA-DPB1	5.94011e-25	0.491214	0.839	0.407	3.4809e-22
10	CD6	5.06684e-21	0.37545	0.828	0.595	2.96917e-18
10	B3GAT1	1.43333e-20	0.30079	0.383	0.101	8.39932e-18
10	CD3G	7.61014e-20	0.274849	0.56	0.316	4.45954e-17
10	ZEB2	3.28365e-18	0.327201	0.56	0.206	1.92422e-15
10	ITGAL	4.0319e-17	0.30422	0.971	0.816	2.3627e-14
10	PTPRC-CD45RO-Ab	5.97812e-17	0.652978	0.962	0.789	3.50318e-14
10	TRBC2	1.81464e-16	0.418627	0.992	0.944	1.06338e-13
10	MAF	2.8702e-16	0.341764	0.627	0.299	1.68194e-13
10	ITGB1	4.3343e-16	0.320513	0.804	0.54	2.5399e-13
10	ANXA1	3.2252e-15	0.368116	0.936	0.65	1.88997e-12
10	CCL5	3.74139e-15	0.747078	0.995	0.554	2.19245e-12
10	HLA-DPA1	1.63008e-14	0.344579	0.689	0.365	9.55227e-12
10	TNFRSF1B	2.06207e-14	0.26785	0.853	0.608	1.20837e-11
10	RUNX3	2.86285e-14	0.346	0.968	0.726	1.67763e-11
10	LITAF	8.12309e-14	0.265108	0.815	0.631	4.76013e-11
10	CX3CR1	3.13571e-12	0.404229	0.692	0.261	1.83753e-09
10	PRDM1	5.52754e-11	0.250405	0.643	0.388	3.23914e-08
10	CD3D	8.57755e-11	0.290341	0.938	0.7	5.02644e-08
10	TBX21	3.56828e-10	0.275659	0.657	0.331	2.09101e-07
10	CD4-CD4:SK3-Ab	4.66358e-10	0.529494	1	0.999	2.73286e-07
10	NKG7	6.39407e-10	0.609807	1	0.638	3.74693e-07
10	LGALS1	3.79912e-08	0.404841	0.769	0.463	2.22628e-05
10	IL32	1.90431e-07	0.277171	0.992	0.883	0.000111593
10	CCL4	1.3534e-05	0.456153	0.786	0.376	0.00793095
10	GZMA	1.88384e-05	0.318742	0.928	0.512	0.0110393
10	CST7	0.000169246	0.283937	0.965	0.546	0.0991781
10	GZMB	0.00106641	0.320344	0.93	0.401	0.624916
11	ITGA1-CD49a-Ab	3.597e-147	1.16363	0.677	0.459	2.10784e-144
11	CD74	1.24446e-72	0.977995	0.944	0.866	7.29255e-70
11	CD86-CD86:2331-Ab	1.6401e-65	0.888717	0.742	0.619	9.61099e-63
11	CD74-HLA-DR-Ab	1.98936e-55	1.52364	0.997	0.973	1.16576e-52
11	CD8A-CD8:RPA-T8-Ab	8.60581e-54	1.67688	1	0.931	5.043e-51
11	CXCR3-CD183-Ab	2.83836e-42	0.780742	0.984	0.937	1.66328e-39
11	CCR5	1.29092e-34	0.436296	0.23	0.043	7.56478e-32
11	PDCD1-CD279-Ab	4.50717e-34	1.18442	0.941	0.805	2.6412e-31
11	CCL5	9.20993e-33	1.21725	0.957	0.558	5.39702e-30
11	DUSP2	1.23805e-32	0.688885	0.888	0.656	7.25496e-30
11	ITGA4-CD49d-Ab	3.4339e-31	0.666314	1	0.993	2.01226e-28
11	GZMK	3.67272e-31	1.45722	0.761	0.16	2.15221e-28
11	CD27	9.02808e-31	0.585495	0.711	0.447	5.29045e-28
11	LCK	1.6893e-28	0.344253	0.925	0.868	9.89929e-26
11	CD69-CD69-Ab	3.36425e-28	0.52439	0.963	0.859	1.97145e-25
11	CD8A	5.61761e-28	1.25288	0.969	0.3	3.29192e-25
11	GAPDH	6.1716e-27	0.446669	0.969	0.964	3.61656e-24
11	HLA-DMA	9.77109e-27	0.318911	0.348	0.136	5.72586e-24
11	CD8B	3.5861e-26	0.97683	0.823	0.174	2.10145e-23
11	KLRK1	9.29365e-24	0.680069	0.929	0.481	5.44608e-21
11	LAG3	2.55053e-23	0.285159	0.273	0.066	1.49461e-20
11	CCR5-CD195:2D7-Ab	9.04522e-22	0.578547	0.823	0.655	5.3005e-19
11	HLA-DPA1	2.50034e-21	0.463564	0.556	0.372	1.4652e-18
11	HLA-DRB3	1.85446e-20	0.35216	0.227	0.042	1.08671e-17
11	HLA-DPB1	2.06444e-19	0.460949	0.661	0.415	1.20976e-16
11	ITGA4	3.39976e-19	0.353228	0.63	0.462	1.99226e-16
11	CD3D	7.48791e-19	0.424764	0.935	0.702	4.38791e-16
11	GZMA	1.13625e-18	0.718498	0.776	0.519	6.65844e-16
11	HLA-DRA	1.60003e-18	0.79078	0.323	0.133	9.37618e-16
11	IL32	1.91725e-18	0.499488	0.994	0.884	1.12351e-15
11	SLC3A2-CD98-Ab	3.31686e-18	0.329392	1	1	1.94368e-15
11	HLA-DQB1	5.36062e-17	0.348081	0.236	0.03	3.14133e-14
11	TRAC	7.05589e-17	0.465593	0.984	0.832	4.13475e-14
11	APOBEC3G	9.44073e-17	0.363618	0.581	0.458	5.53227e-14
11	CD226-CD226-Ab	2.25129e-16	0.376717	1	0.994	1.31925e-13
11	CXCR3	8.31193e-16	0.318506	0.37	0.13	4.87079e-13
11	CD3E	5.16538e-15	0.355899	0.969	0.813	3.02691e-12
11	IL10RA	5.60979e-14	0.274865	0.879	0.764	3.28734e-11
11	TAP1	1.36741e-13	0.272425	0.711	0.61	8.01304e-11
11	CD274-CD274-Ab	2.08146e-13	0.250977	0.981	0.94	1.21974e-10
11	TRBC2	8.75867e-13	0.390458	0.975	0.945	5.13258e-10
11	ANXA5	1.22208e-12	0.278998	0.54	0.391	7.16137e-10
11	CHI3L2	8.65694e-12	0.27214	0.227	0.133	5.07297e-09
11	CD2	1.39525e-11	0.258207	0.888	0.769	8.17616e-09
11	ANXA1	6.83098e-11	0.327304	0.801	0.657	4.00296e-08
11	PTPRC-CD45RO-Ab	4.75415e-10	0.521769	0.941	0.791	2.78593e-07
11	S100A10	2.03251e-09	0.252275	0.888	0.8	1.19105e-06
11	IL7R	4.68149e-09	0.397756	0.77	0.658	2.74335e-06
11	RGS1	8.17146e-08	0.422469	0.606	0.486	4.78847e-05
11	CD27-CD27:M-T271-Ab	3.17003e-05	0.337186	0.997	0.989	0.0185764
12	SOCS2	0	1.06413	0.846	0.089	0
12	IFNGR2	2.45083e-147	0.721626	0.613	0.066	1.43619e-144
12	DPP4	2.73385e-104	0.750009	0.702	0.119	1.60203e-101
12	CXCR4-CD184-Ab	5.79294e-93	1.34694	1	0.842	3.39466e-90
12	CISH	1.06867e-83	1.01756	0.846	0.166	6.26241e-81
12	TRAT1	2.48111e-79	0.774692	0.842	0.281	1.45393e-76
12	MYB	2.66066e-77	0.651653	0.421	0.031	1.55915e-74
12	IL4R	2.57338e-75	0.640883	0.743	0.295	1.508e-72
12	BCL2	8.15123e-71	0.696739	0.75	0.263	4.77662e-68
12	SATB1	3.01881e-68	0.782787	0.928	0.485	1.76902e-65
12	XBP1	3.55481e-67	0.671149	0.86	0.476	2.08312e-64
12	DPP4-CD26-Ab	2.15524e-64	1.39862	1	0.985	1.26297e-61
12	PIK3IP1	4.81914e-64	0.672148	0.979	0.779	2.82402e-61
12	NFKB1	9.65605e-62	0.484586	0.682	0.28	5.65845e-59
12	IL6ST	9.2817e-57	0.589737	0.671	0.191	5.43908e-54
12	PIM2	2.19201e-51	0.663757	0.911	0.557	1.28452e-48
12	IRF4	9.29897e-43	0.393278	0.346	0.061	5.4492e-40
12	NFKBIZ	2.1508e-38	0.472044	0.592	0.236	1.26037e-35
12	CD48	1.72504e-36	0.420053	1	0.922	1.01087e-33
12	LTB	5.33127e-36	0.591584	0.729	0.269	3.12413e-33
12	MYC	2.47823e-35	0.623827	0.719	0.295	1.45224e-32
12	CD69	6.56072e-31	0.516676	0.952	0.808	3.84458e-28
12	CXCR4	1.662e-30	0.522578	1	0.942	9.73929e-28
12	LEF1	6.24524e-30	0.595032	0.928	0.508	3.65971e-27
12	ITK	2.26602e-29	0.386817	0.884	0.62	1.32789e-26
12	CCR7	6.76648e-26	0.566033	0.736	0.331	3.96516e-23
12	FOS	1.01582e-24	0.552969	0.997	0.934	5.95268e-22
12	CD37	3.33117e-24	0.321321	0.938	0.845	1.95207e-21
12	TAGAP	1.21599e-23	0.358954	0.582	0.374	7.12569e-21
12	CCR7-CD197-Ab	2.7203e-23	0.753742	1	0.875	1.59409e-20
12	FOSB	2.5012e-22	0.489072	0.932	0.735	1.4657e-19
12	IL7R	4.95675e-22	0.691228	0.973	0.652	2.90465e-19
12	RBMS1	1.17956e-21	0.314166	0.623	0.353	6.9122e-19
12	JUNB	2.09422e-21	0.433785	0.949	0.867	1.22721e-18
12	CD4	1.0258e-18	0.453032	0.897	0.439	6.01118e-16
12	CD27-CD27:M-T271-Ab	5.6769e-18	0.732176	1	0.989	3.32666e-15
12	TCF7	4.86946e-17	0.373782	0.716	0.395	2.8535e-14
12	IL6R-CD126-Ab	9.57126e-17	0.550785	0.993	0.909	5.60876e-14
12	BCL11B	1.02744e-16	0.289887	0.63	0.425	6.02082e-14
12	BTG1	9.83395e-16	0.260621	0.997	0.976	5.76269e-13
12	CD7-CD7-Ab	9.95801e-16	0.486563	1	0.999	5.83539e-13
12	CD4-CD4:SK3-Ab	1.50483e-15	0.761984	1	0.999	8.81831e-13
12	CD3E	1.04552e-14	0.368845	0.997	0.813	6.12673e-12
12	TXK	8.46619e-14	0.261308	0.586	0.325	4.96119e-11
12	PDCD1LG2-CD273-Ab	1.14603e-13	0.292817	0.87	0.783	6.71577e-11
12	CR2-CD21:B-LY4-Ab	1.51221e-13	0.450956	0.531	0.332	8.86158e-11
12	CD40LG-CD154-Ab	9.333e-12	0.301379	0.74	0.515	5.46914e-09
12	CD3E-CD3:SK7-Ab	2.34106e-11	0.450295	1	0.965	1.37186e-08
12	IL7R-CD127-Ab	6.7215e-11	0.359643	1	0.983	3.9388e-08
12	ARL4C	6.11245e-10	0.253299	0.925	0.767	3.5819e-07
12	SELL-CD62L:DREG-56-Ab	1.94971e-09	0.486459	1	0.995	1.14253e-06
12	TNFAIP3	2.00155e-09	0.255332	0.63	0.439	1.17291e-06
12	CD6	3.22559e-09	0.266946	0.818	0.597	1.89019e-06
12	IL2RA	8.26462e-08	0.26202	0.414	0.165	4.84307e-05
12	CD5-CD5:UCHT2-Ab	1.25259e-06	0.383157	1	0.993	0.000734019
12	CD80-CD80-Ab	2.6711e-05	0.268741	0.682	0.541	0.0156527
13	PTTG2	0	0.98728	0.909	0.032	0
13	PTTG1	0	0.86141	0.871	0.016	0
13	HMGB2	3.36627e-278	1.65733	0.708	0.499	1.97263e-275
13	GAPDH	1.59912e-233	1.51428	0.981	0.964	9.37085e-231
13	PCNA	7.04175e-181	1.51566	0.431	0.222	4.12647e-178
13	SLC3A2-CD98-Ab	1.99649e-132	1.09813	1	1	1.16995e-129
13	PFN1	1.43192e-124	1.10612	0.995	0.976	8.39106e-122
13	CD74-HLA-DR-Ab	5.07816e-104	2.53403	0.986	0.974	2.9758e-101
13	ANXA5	8.88266e-103	1.0295	0.713	0.389	5.20524e-100
13	S100A10	1.15514e-102	1.05753	0.933	0.801	6.76914e-100
13	CORO1A	9.3265e-94	0.878584	0.914	0.776	5.46533e-91
13	CD74	1.33162e-91	1.3502	0.933	0.867	7.8033e-89
13	TOP2A	1.25005e-89	0.741489	0.239	0.005	7.32527e-87
13	CD86-CD86:2331-Ab	1.25661e-82	1.24113	0.737	0.62	7.36374e-80
13	MKI67	4.23416e-79	0.334212	0.234	0.003	2.48122e-76
13	TK1	1.46465e-77	0.908952	0.263	0.008	8.58288e-75
13	ICOSLG-CD275-Ab	9.45637e-70	0.95679	0.904	0.761	5.54143e-67
13	CD52	8.83911e-66	0.964472	1	0.942	5.17972e-63
13	UBE2C	1.0582e-62	0.394791	0.167	0.003	6.20106e-60
13	PCLAF	1.22528e-62	1.01496	0.325	0.01	7.18014e-60
13	ICOS-CD278-Ab	3.2516e-56	1.40129	0.919	0.551	1.90544e-53
13	CCNB1	9.41173e-55	0.43362	0.201	0.013	5.51528e-52
13	IL32	5.91206e-52	1.05666	0.99	0.885	3.46447e-49
13	LCK	3.72669e-50	0.549263	0.938	0.868	2.18384e-47
13	AURKB	1.48333e-47	0.481249	0.187	0.007	8.69232e-45
13	PDIA6	2.622e-45	0.544322	0.512	0.331	1.53649e-42
13	MCM2	2.65188e-45	0.721633	0.225	0.034	1.554e-42
13	HLA-DPA1	3.34396e-44	0.872103	0.612	0.373	1.95956e-41
13	TRAC	1.35047e-41	0.924444	0.99	0.834	7.91375e-39
13	FAS-CD95-Ab	2.7675e-41	1.11795	1	0.998	1.62175e-38
13	CARD16	1.71296e-38	0.492171	0.608	0.414	1.00379e-35
13	LAP3	6.98696e-37	0.442051	0.426	0.199	4.09436e-34
13	TAP1	7.06449e-37	0.562697	0.737	0.61	4.13979e-34
13	IL2RG	6.18655e-35	0.47457	0.923	0.933	3.62532e-32
13	LGALS1	8.49879e-35	1.2573	0.646	0.471	4.98029e-32
13	FAS	5.04782e-34	0.424787	0.478	0.157	2.95802e-31
13	ENTPD1-CD39-Ab	3.21363e-33	0.73299	0.852	0.712	1.88319e-30
13	TYMS	4.11342e-33	1.34323	0.306	0.008	2.41046e-30
13	CD3D	2.22584e-31	0.686395	0.962	0.704	1.30434e-28
13	ADA	4.15759e-31	0.407357	0.321	0.167	2.43635e-28
13	HLA-DMA	2.96489e-30	0.440967	0.435	0.137	1.73742e-27
13	HLA-DPB1	1.29233e-29	0.73219	0.66	0.418	7.57307e-27
13	ITGA1-CD49a-Ab	3.0531e-29	0.660522	0.718	0.46	1.78912e-26
13	CD28	5.74361e-29	0.412007	0.435	0.138	3.36576e-26
13	SIRPG	5.94835e-29	0.463962	0.483	0.218	3.48573e-26
13	ITGAE	6.41997e-29	0.350992	0.359	0.194	3.7621e-26
13	SPOCK2	1.17716e-27	0.494815	0.77	0.635	6.89813e-25
13	FYB	5.96434e-27	0.472761	0.852	0.691	3.4951e-24
13	HLA-DRA	6.96341e-26	1.27984	0.545	0.13	4.08056e-23
13	ICOS	3.0076e-24	0.458131	0.45	0.15	1.76245e-21
13	SELPLG	3.7963e-24	0.413504	0.895	0.831	2.22463e-21
13	PDCD1-CD279-Ab	1.06233e-23	1.20982	0.962	0.806	6.22527e-21
13	HLA-A	1.66173e-23	0.342957	1	1	9.73774e-21
13	CCR4-CD194-Ab	2.85318e-23	0.622115	0.928	0.849	1.67196e-20
13	CD27	7.0499e-23	0.623862	0.775	0.448	4.13124e-20
13	CD5	8.99701e-23	0.485269	0.694	0.411	5.27225e-20
13	CD80-CD80-Ab	9.78221e-23	0.768208	0.727	0.541	5.73238e-20
13	LGALS9	1.04032e-22	0.344258	0.426	0.178	6.09627e-20
13	CD28-CD28:CD28.2-Ab	5.69051e-22	0.921082	1	0.926	3.33464e-19
13	IL2RA-CD25-Ab	9.53571e-22	1.19338	0.967	0.842	5.58792e-19
13	TNFRSF1B	1.03176e-21	0.439475	0.742	0.615	6.0461e-19
13	CTLA4	1.92317e-21	0.656379	0.493	0.148	1.12698e-18
13	PTPN6	2.22773e-21	0.409685	0.699	0.529	1.30545e-18
13	CXCR3	2.32181e-21	0.507608	0.354	0.133	1.36058e-18
13	NINJ2	4.33977e-20	0.287373	0.244	0.06	2.5431e-17
13	CLEC2D	7.33714e-20	0.296323	0.335	0.194	4.29956e-17
13	CD2	2.09259e-19	0.419192	0.904	0.77	1.22626e-16
13	CD3E	3.20997e-19	0.501306	0.99	0.814	1.88104e-16
13	PTPRC-CD45RO-Ab	3.43809e-19	0.928728	0.943	0.793	2.01472e-16
13	HLA-DRB3	3.78655e-19	0.475759	0.244	0.044	2.21892e-16
13	TNFRSF9-CD137-Ab	9.68066e-19	0.423905	0.971	0.943	5.67287e-16
13	BAX	1.08351e-18	0.391932	0.718	0.555	6.34936e-16
13	TRIB2	1.56179e-18	0.415322	0.589	0.383	9.15207e-16
13	OAS1	5.65402e-18	0.308019	0.297	0.091	3.31326e-15
13	RGS1	1.29311e-17	0.857354	0.675	0.485	7.57762e-15
13	ITGB1	1.31522e-17	0.447826	0.689	0.548	7.70721e-15
13	ITGB7	1.37065e-17	0.348561	0.732	0.578	8.03201e-15
13	TIGIT	1.8542e-17	0.387144	0.431	0.159	1.08656e-14
13	HLA-DQA1	1.98363e-16	0.583178	0.301	0.051	1.16241e-13
13	CD4	2.76384e-16	0.497468	0.737	0.447	1.61961e-13
13	IKZF2	4.5683e-16	0.451377	0.464	0.2	2.67702e-13
13	TNFAIP8	2.07789e-15	0.284541	0.531	0.424	1.21765e-12
13	FOXP3	1.39887e-14	0.866108	0.541	0.178	8.19737e-12
13	CCND2	1.39913e-14	0.296335	0.469	0.316	8.19892e-12
13	IL6R-CD126-Ab	1.73619e-14	0.59881	0.99	0.91	1.01741e-11
13	PIM2	2.0776e-14	0.401597	0.742	0.564	1.21748e-11
13	FASLG-CD178-Ab	2.90987e-14	0.305423	0.957	0.901	1.70518e-11
13	LEF1	3.67441e-14	0.467385	0.751	0.515	2.1532e-11
13	CD3G	5.20667e-14	0.302342	0.55	0.321	3.05111e-11
13	SELL	1.2205e-13	0.534689	0.885	0.681	7.15214e-11
13	LAT	1.18097e-12	0.288237	0.746	0.656	6.9205e-10
13	SELL-CD62L:DREG-56-Ab	1.25355e-12	0.676858	1	0.995	7.34578e-10
13	DUSP4	3.71011e-12	0.387165	0.301	0.074	2.17413e-09
13	TRBC2	5.57787e-12	0.464523	0.99	0.945	3.26863e-09
13	TNFRSF18-GITR-Ab	1.70612e-11	0.513655	0.871	0.852	9.99787e-09
13	CD5-CD5:UCHT2-Ab	2.21369e-11	0.621866	1	0.993	1.29723e-08
13	CD44	3.67982e-11	0.296302	0.842	0.713	2.15638e-08
13	STAT1	4.54694e-11	0.258374	0.335	0.201	2.6645e-08
13	CCR5-CD195:2D7-Ab	2.91975e-10	0.469246	0.761	0.659	1.71097e-07
13	ITGA4-CD49d-Ab	1.18776e-09	0.432656	0.981	0.993	6.96029e-07
13	ITGA4	2.44799e-09	0.291072	0.464	0.467	1.43453e-06
13	TRAT1	7.96137e-09	0.277122	0.464	0.294	4.66536e-06
13	IL2RA	8.65895e-09	0.346169	0.349	0.168	5.07415e-06
13	LGALS3	1.05537e-08	0.283761	0.325	0.121	6.18447e-06
13	IL10RA	3.14042e-08	0.250487	0.861	0.766	1.84029e-05
13	CD6	3.73388e-08	0.292269	0.67	0.602	2.18805e-05
13	CD4-CD4:SK3-Ab	6.71157e-08	0.607816	1	0.999	3.93298e-05
13	CD69-CD69-Ab	1.02527e-07	0.314583	0.947	0.86	6.00809e-05
13	CD27-CD27:M-T271-Ab	2.05209e-07	0.51919	1	0.989	0.000120252
13	MAF	1.72477e-06	0.262834	0.426	0.309	0.00101072
13	GZMK	1.62394e-05	0.632074	0.211	0.179	0.00951632
13	CD3E-CD3:SK7-Ab	0.000242519	0.291375	1	0.965	0.142116
13	CD38-CD38-Ab	0.000338999	0.35071	0.986	0.981	0.198653
14	IFITM2	2.59459e-19	1.11715	1	0.849	1.52043e-16
14	PFN1	1.38954e-15	0.830124	0.978	0.976	8.14272e-13
14	CD63	1.82989e-13	0.981991	0.933	0.527	1.07231e-10
14	GAPDH	1.53517e-12	0.773209	1	0.964	8.99608e-10
14	PCNA	1.00336e-11	0.98012	0.556	0.225	5.87967e-09
14	PDIA6	1.32569e-11	0.575252	0.533	0.334	7.76852e-09
14	HLA-C	1.31655e-10	0.474676	1	1	7.71497e-08
14	ITGB2	3.95747e-10	0.713439	1	0.907	2.31908e-07
14	HLA-A	1.13257e-09	0.446369	1	1	6.63688e-07
14	JAK1	3.19118e-09	0.522402	0.933	0.746	1.87003e-06
14	HAVCR2-Tim3-Ab	1.41005e-08	1.17282	1	0.937	8.26292e-06
14	IRF8	1.63493e-08	0.446071	0.378	0.077	9.58069e-06
14	IL2RB	1.71258e-08	1.04748	1	0.695	1.00357e-05
14	CTSW	2.76602e-08	1.12482	1	0.639	1.62089e-05
14	RUNX3	2.86966e-08	0.721716	0.978	0.734	1.68162e-05
14	APOBEC3G	3.46069e-08	0.659093	0.844	0.46	2.02797e-05
14	ZBTB16	1.09005e-07	0.486732	0.489	0.128	6.38768e-05
14	CD7	1.0905e-07	0.665619	0.867	0.505	6.39032e-05
14	RAB27A	1.12361e-07	0.396631	0.578	0.292	6.58433e-05
14	PRF1	1.16858e-07	1.3583	1	0.552	6.84787e-05
14	PTPN6	1.32364e-07	0.488765	0.778	0.532	7.75653e-05
14	CD247	1.35033e-07	0.607461	0.867	0.513	7.91294e-05
14	CD69-CD69-Ab	1.70222e-07	0.661661	0.911	0.862	9.97504e-05
14	LAMP1	3.29951e-07	0.389518	0.867	0.652	0.000193351
14	ITGAX-CD11c:B-LY6-Ab	3.53528e-07	0.987262	1	0.954	0.000207167
14	PTTG1	3.56337e-07	0.5573	0.778	0.031	0.000208813
14	CASP3	4.30518e-07	0.342595	0.378	0.112	0.000252283
14	CD38-CD38-Ab	4.88066e-07	1.05272	1	0.981	0.000286007
14	TBX21	4.92879e-07	0.680499	0.822	0.341	0.000288827
14	GPR65	5.69446e-07	0.318113	0.467	0.165	0.000333696
14	FYN	5.80149e-07	0.433038	0.889	0.83	0.000339967
14	PTTG2	5.90443e-07	0.581854	0.822	0.047	0.000345999
14	GZMB	8.19457e-07	1.46308	0.978	0.419	0.000480202
14	ITGAM-CD11b:M1-70-Ab	1.04851e-06	0.96223	0.956	0.597	0.000614429
14	CD244	1.08869e-06	0.546196	0.622	0.232	0.000637972
14	ANXA1	1.10963e-06	0.653391	0.978	0.66	0.000650246
14	KLRF1	1.17369e-06	1.05233	0.933	0.339	0.00068778
14	FCGR3A-CD16:3G8-Ab	1.31298e-06	1.35087	1	0.999	0.000769408
14	PGM1	1.31509e-06	0.274569	0.4	0.144	0.000770642
14	CX3CR1	1.40843e-06	0.900517	0.8	0.276	0.00082534
14	CD38	1.84227e-06	0.467993	0.422	0.111	0.00107957
14	GZMA	1.93631e-06	1.05241	0.978	0.526	0.00113468
14	CD7-CD7-Ab	2.49323e-06	0.71896	1	0.999	0.00146103
14	GNLY	2.49511e-06	1.33287	1	0.697	0.00146213
14	KLRB1-CD161:DX12-Ab	2.95823e-06	0.973445	1	0.731	0.00173352
14	GZMM	3.38602e-06	0.373155	0.489	0.136	0.00198421
14	HMGB2	4.32638e-06	0.541229	0.733	0.502	0.00253526
14	ITGAL	4.9552e-06	0.464868	0.956	0.822	0.00290375
14	PTPN22	5.97751e-06	0.268685	0.444	0.177	0.00350282
14	HAVCR2	7.05317e-06	0.507259	0.511	0.125	0.00413316
14	LAT2	7.15584e-06	0.493475	0.6	0.16	0.00419332
14	BAX	7.61091e-06	0.426773	0.822	0.558	0.00446
14	NCR1-CD335-Ab	1.03184e-05	1.38248	1	0.658	0.00604658
14	IL2RG	1.13714e-05	0.368076	1	0.932	0.00666366
14	FCER1G	1.50571e-05	1.09841	0.867	0.308	0.00882344
14	TRDC	2.14582e-05	1.1223	0.867	0.282	0.0125745
14	KLRD1	2.35811e-05	0.462107	0.622	0.213	0.0138185
14	CST7	2.45327e-05	0.933888	1	0.56	0.0143761
14	IFITM3	4.7742e-05	0.91045	0.511	0.146	0.0279768
14	IKZF3	5.63708e-05	0.299567	0.467	0.267	0.0330333
14	CBLB	5.76228e-05	0.309547	0.444	0.241	0.0337669
14	NCR3	6.12411e-05	0.434972	0.578	0.242	0.0358873
14	ARL4C	6.27911e-05	0.4091	0.978	0.771	0.0367956
14	NKG7	7.43047e-05	1.11634	1	0.65	0.0435425
14	CORO1A	8.24999e-05	0.383765	0.889	0.779	0.0483449
14	LITAF	8.31029e-05	0.394406	0.911	0.637	0.0486983
14	CD300A	8.70235e-05	0.576322	0.778	0.395	0.0509958
14	BHLHE40	9.59726e-05	0.566334	0.822	0.421	0.0562399
14	FLI1	0.000118102	0.296996	0.644	0.492	0.0692077
14	XBP1	0.000158963	0.381139	0.8	0.486	0.0931523
14	DDIT4	0.000166603	0.318361	0.6	0.303	0.0976291
14	CD160	0.000243157	0.632285	0.444	0.103	0.14249
14	TAP1	0.000314784	0.349366	0.711	0.613	0.184463
14	BIN2	0.000423792	0.304468	0.956	0.821	0.248342
14	FCGR3A	0.000440421	0.940353	0.889	0.339	0.258087
14	ITGAM	0.000543916	0.457659	0.689	0.319	0.318735
14	IFNG	0.000660465	0.526893	0.4	0.153	0.387033
14	AOAH	0.000721186	0.297584	0.356	0.133	0.422615
14	KLRD1-CD94-Ab	0.000731387	1.12616	1	0.604	0.428593
14	IKZF1	0.000745697	0.302727	0.867	0.8	0.436979
14	MCM2	0.000794502	0.502179	0.289	0.037	0.465578
14	LAIR2	0.000815128	0.420411	0.444	0.155	0.477665
14	ID2	0.000818678	0.377549	0.667	0.338	0.479745
14	IL18RAP	0.000823827	0.432826	0.6	0.201	0.482763
14	NCAM1-CD56:NCAM16.2-Ab	0.000879878	1.01471	1	0.675	0.515608
14	IRF1	0.000895722	0.349898	0.689	0.497	0.524893
14	CCND2	0.000933892	0.273976	0.422	0.319	0.547261
14	TXK	0.000938155	0.294436	0.556	0.332	0.549759
14	AREG	0.000961376	0.49325	0.311	0.111	0.563366
14	CD74	0.00117549	0.472553	0.956	0.868	0.688838
14	KLRB1	0.00120034	0.776357	0.933	0.482	0.7034
14	TARP-refseq	0.00165581	0.442327	0.733	0.341	0.970304
14	TGFBR3	0.00169588	0.322852	0.644	0.315	0.993783
14	KLRC1	0.00232917	0.634977	0.467	0.162	1
14	KLRK1	0.00248179	0.5429	0.933	0.494	1
14	XCL2	0.00277036	0.85406	0.6	0.292	1
14	ITGB7	0.00284073	0.263845	0.756	0.581	1
14	LGALS1	0.00331932	0.629638	0.756	0.473	1
14	KIR3DL1	0.00535434	0.755354	0.578	0.174	1
14	PTPRC-CD45RA-Ab	0.00863288	0.60538	1	0.952	1
14	CCL5	0.00881417	0.708689	0.889	0.57	1
14	TNFRSF1B	0.00997177	0.256428	0.8	0.617	1
15	CCR5-CD195:2D7-Ab	7.15026e-26	1.77749	1	0.659	4.19005e-23
15	DPP4-CD26-Ab	1.37513e-25	2.214	1	0.985	8.05828e-23
15	CD69-CD69-Ab	7.16948e-21	1.19972	0.977	0.862	4.20132e-18
15	KLRB1-CD161:DX12-Ab	2.31682e-18	1.86371	0.977	0.731	1.35766e-15
15	CCR6-CD196-Ab	5.73698e-16	1.34593	1	0.876	3.36187e-13
15	TNFRSF9-CD137-Ab	9.9454e-14	0.764066	1	0.944	5.828e-11
15	IL7R	5.03646e-11	1.22881	1	0.66	2.95137e-08
15	NCR3	7.0384e-11	0.775901	0.705	0.241	4.1245e-08
15	IFNGR1	1.14969e-10	0.488606	0.523	0.159	6.7372e-08
15	KLRB1	3.61009e-10	1.57423	0.977	0.482	2.11551e-07
15	COLQ	3.68027e-08	0.373533	0.386	0.053	2.15664e-05
15	DUSP1	4.78421e-07	0.548934	1	0.958	0.000280355
15	KLRG1	6.44014e-07	0.595991	0.591	0.16	0.000377392
15	SLC3A2-CD98-Ab	2.62536e-06	0.474773	1	1	0.00153846
15	IL7R-CD127-Ab	3.49658e-06	0.650785	1	0.983	0.002049
15	DPP4	4.04017e-06	0.468936	0.591	0.134	0.00236754
15	CD8A-CD8:RPA-T8-Ab	6.90292e-06	1.31947	1	0.933	0.00404511
15	DUSP2	6.9379e-06	0.705213	0.818	0.663	0.00406561
15	RORC	1.06316e-05	0.46493	0.477	0.02	0.0062301
15	PDCD1LG2-CD273-Ab	2.19582e-05	0.423003	0.955	0.785	0.0128675
15	ZFP36L1	6.53127e-05	0.396708	0.818	0.648	0.0382732
15	IER5	0.00011819	0.4049	0.659	0.427	0.0692593
15	SPOCK2	0.000152364	0.377203	0.864	0.637	0.0892851
15	CCR2	0.000236385	0.343476	0.273	0.023	0.138522
15	IL18RAP	0.00071789	0.444745	0.636	0.201	0.420684
15	CXCR6	0.000811972	0.253519	0.227	0.018	0.475816
15	CD28	0.000848881	0.261061	0.341	0.144	0.497444
15	ZBTB16	0.00100552	0.272862	0.364	0.129	0.589237
15	GZMK	0.0011539	1.1517	0.955	0.177	0.676187
15	CCR5	0.00116921	0.37743	0.409	0.048	0.685156
15	IL18R1	0.00124441	0.258419	0.364	0.144	0.729224
15	CTSH	0.0013449	0.283439	0.295	0.068	0.788113
15	BHLHE40	0.00138399	0.463184	0.773	0.421	0.811017
15	CXCR4	0.00161591	0.368505	0.977	0.944	0.946923
15	ARL4C	0.0032423	0.30597	0.886	0.771	1
15	MYC	0.00349233	0.368132	0.5	0.307	1
15	ZFP36L2	0.00350306	0.302841	0.977	0.949	1
15	NFKBIA	0.0038635	0.27302	0.477	0.334	1
15	CD69	0.0053027	0.320925	0.886	0.812	1
15	CD8A	0.0060255	0.839682	0.977	0.319	1
15	ANXA1	0.00653078	0.365656	0.886	0.661	1
15	BTG2	0.00696922	0.260034	0.568	0.518	1
Summary statistics of the differentially expressed markers in each identified cluster from the resting analysis (n = 9,568).
