## Supplementary material for "Single-cell multi-omics analysis reveals IFN-driven alterations in T lymphocytes and natural killer cells in systemic lupus erythematosus": Dataset S3

### Sheet: diff.expr.mast.c10-vs-c1+2+5+6+
Dataset S3. Differentially expressed genes in resting CD4+ CTLs
Feature	P	Avg logFc	Frequency (% in cluster)	Frequency (% in other clusters)	Padjusted
CCL5	0	4.1759	0.995	0.294	0
CD27-CD27:M-T271-Ab	0	-2.4826	0.965	0.999	0
CD28-CD28:CD28.2-Ab	0	-2.17595	0.796	1	0
CST7	0	3.38514	0.965	0.236	0
GNLY	0	3.63521	0.887	0.489	0
GZMB	0	4.76147	0.93	0.084	0
GZMH	0	5.96538	0.992	0.08	0
NKG7	0	5.13851	1	0.358	0
PRF1	0	3.75805	0.962	0.229	0
IL6R-CD126-Ab	5.73738e-294	-1.62497	0.788	0.997	3.3621e-291
TARP-refseq	5.67161e-244	3.8737	0.794	0.071	3.32356e-241
GZMA	1.6157e-233	2.88646	0.928	0.213	9.46801e-231
CCL4	1.17688e-220	4.33768	0.786	0.11	6.8965e-218
CX3CR1	1.03546e-219	3.84751	0.692	0.039	6.06781e-217
CTSW	1.72607e-213	2.46365	0.933	0.327	1.01148e-210
ZEB2	2.00811e-192	3.66488	0.56	0.017	1.17675e-189
SELL	2.65337e-191	-3.64275	0.236	0.845	1.55487e-188
TBX21	5.77253e-184	3.43144	0.657	0.051	3.3827e-181
RUNX3	4.21946e-181	1.82173	0.968	0.539	2.4726e-178
IL2RA-CD25-Ab	7.34187e-178	-2.98219	0.582	0.953	4.30234e-175
FOS	9.44645e-163	-2.22036	0.812	0.948	5.53562e-160
CD27	2.85789e-155	-4.32559	0.048	0.708	1.67473e-152
DPP4-CD26-Ab	5.71417e-154	-2.26306	0.898	0.996	3.3485e-151
LEF1	5.90025e-152	-3.61124	0.164	0.769	3.45754e-149
JUNB	1.01071e-148	-2.14479	0.67	0.919	5.92279e-146
TGFBR3	9.92899e-145	2.78744	0.686	0.105	5.81839e-142
KLRG1	2.22276e-140	3.10875	0.563	0.05	1.30254e-137
CCR7-CD197-Ab	1.6872e-139	-1.37432	0.732	0.975	9.887e-137
ITGAM	7.62209e-130	2.85157	0.563	0.057	4.46654e-127
SLC3A2-CD98-Ab	4.52364e-123	-0.71328	1	1	2.65086e-120
B3GAT1	2.05237e-117	3.09711	0.383	0.015	1.20269e-114
PIK3IP1	7.72312e-116	-1.68691	0.716	0.914	4.52575e-113
TRAC	6.49986e-106	-1.12018	0.973	0.993	3.80892e-103
FCGR3A	2.80873e-105	3.0917	0.44	0.038	1.64592e-102
DUSP1	5.79508e-103	-1.2956	0.952	0.963	3.39592e-100
FOSB	1.28801e-101	-2.24389	0.507	0.825	7.54774e-99
HLA-DPB1	2.65465e-101	1.59205	0.839	0.282	1.55562e-98
SELL-CD62L:DREG-56-Ab	7.92794e-101	-1.72696	0.976	0.999	4.64577e-98
CD7-CD7-Ab	3.0467e-99	-0.89537	1	1	1.78537e-96
CCR7	3.55951e-88	-4.0209	0.046	0.516	2.08587e-85
ITGB2	2.15532e-87	0.979689	0.992	0.849	1.26302e-84
TCF7	3.91931e-85	-3.54043	0.08	0.54	2.29671e-82
FYB	6.68487e-84	-1.59235	0.598	0.796	3.91734e-81
BHLHE40	1.28562e-81	1.774	0.673	0.19	7.53374e-79
APOBEC3G	4.02475e-81	1.74805	0.71	0.228	2.3585e-78
PIM2	2.78807e-76	-2.04474	0.373	0.714	1.63381e-73
LTB	9.27517e-74	-3.57637	0.048	0.468	5.43525e-71
ITGAL	4.06585e-70	1.01632	0.971	0.719	2.38259e-67
CD226-CD226-Ab	5.86872e-68	0.509628	0.997	0.995	3.43907e-65
CD300A	6.78059e-68	1.90799	0.517	0.12	3.97343e-65
ANXA1	4.26194e-66	0.763875	0.936	0.514	2.4975e-63
CD5-CD5:UCHT2-Ab	6.86623e-62	-0.673309	1	1	4.02361e-59
CD69	8.33471e-62	-1.20811	0.78	0.843	4.88414e-59
HLA-DPA1	1.10065e-61	1.12152	0.689	0.262	6.44983e-59
GPR183	1.62064e-60	-3.55226	0.032	0.392	9.49694e-58
LCK	4.72528e-59	-0.894088	0.839	0.902	2.76902e-56
CD44	1.45971e-58	-1.12731	0.646	0.801	8.55388e-56
CD48	1.34501e-55	-0.885284	0.914	0.959	7.88178e-53
HLA-C	5.31478e-55	0.384578	1	1	3.11446e-52
BTG2	6.50387e-54	-2.02242	0.292	0.585	3.81126e-51
FOXP3	2.09674e-53	-4.25043	0.038	0.338	1.22869e-50
ITK	3.34992e-53	-1.17863	0.595	0.733	1.96305e-50
CD37	3.80121e-53	-0.903362	0.802	0.886	2.22751e-50
IL2RA	7.64317e-53	-3.845	0.011	0.318	4.4789e-50
SIRPG	3.93753e-51	-3.22172	0.021	0.336	2.30739e-48
LGALS1	9.40643e-51	0.960836	0.769	0.368	5.51217e-48
ITGAM-CD11b:M1-70-Ab	1.7927e-48	0.398109	0.622	0.386	1.05052e-45
SATB1	3.96591e-47	-2.01061	0.271	0.527	2.32402e-44
CCR4-CD194-Ab	2.05451e-46	-0.829402	0.794	0.902	1.20394e-43
BIRC3	2.87937e-46	-2.95725	0.043	0.343	1.68731e-43
MYC	3.60888e-46	-2.56747	0.145	0.447	2.1148e-43
CD244	3.38374e-45	1.83259	0.198	0.018	1.98287e-42
IL7R	8.04744e-45	-1.30451	0.662	0.818	4.7158e-42
ZNF683	8.45742e-45	2.87992	0.19	0.015	4.95605e-42
PASK	9.0296e-44	-3.14683	0.067	0.353	5.29135e-41
CCL3	7.00454e-43	2.34764	0.263	0.04	4.10466e-40
TRAT1	9.92846e-42	-1.97678	0.209	0.485	5.81808e-39
CXCR5-CXCR5-Ab	2.1701e-41	-1.76721	0.064	0.35	1.27168e-38
ID2	3.27995e-41	1.43119	0.442	0.137	1.92205e-38
LITAF	1.30117e-40	0.985711	0.815	0.495	7.62484e-38
CCR6-CD196-Ab	3.61827e-40	-1.10489	0.786	0.905	2.1203e-37
THEMIS	3.62882e-40	1.42255	0.357	0.094	2.12649e-37
GFI1	3.03147e-39	1.6092	0.265	0.049	1.77644e-36
NFKBIZ	1.62234e-38	-2.55177	0.08	0.357	9.50693e-36
KLRB1	4.66924e-38	0.499401	0.654	0.314	2.73618e-35
JAK3	1.00817e-37	-1.22923	0.41	0.569	5.90788e-35
CD28	6.49999e-37	-2.96145	0.013	0.245	3.809e-34
CD7	6.55252e-35	-2.0602	0.153	0.384	3.83978e-32
TRIB2	7.23421e-35	-1.63153	0.268	0.481	4.23925e-32
GPR65	1.24008e-34	1.29927	0.284	0.072	7.26686e-32
IFNG	1.63123e-34	1.74255	0.295	0.067	9.55899e-32
TXK	4.18309e-34	-2.75272	0.035	0.271	2.45129e-31
RAB27A	9.96023e-34	0.925209	0.424	0.167	5.8367e-31
IL18RAP	1.27432e-33	1.83832	0.217	0.035	7.46751e-31
IL6ST	3.44356e-33	-2.3914	0.097	0.327	2.01792e-30
CD3E	6.23302e-33	-0.528735	0.971	0.991	3.65255e-30
MAF	9.15181e-33	0.371061	0.627	0.35	5.36296e-30
ITGB1	1.58918e-32	0.483402	0.804	0.503	9.3126e-30
DPP4	2.7918e-32	-2.92625	0.013	0.226	1.63599e-29
BTG1	1.7181e-31	-0.600176	0.973	0.981	1.00681e-28
TNFRSF25	1.99676e-31	-2.54157	0.04	0.258	1.1701e-28
IL23R	2.18505e-31	-0.97504	0.466	0.602	1.28044e-28
IL7R-CD127-Ab	4.63619e-31	-0.58761	0.96	0.99	2.71681e-28
TNFAIP8	2.55284e-30	-1.09975	0.362	0.505	1.49597e-27
KLRF1	1.48385e-29	1.39807	0.249	0.06	8.69536e-27
GIMAP2	3.64404e-29	-1.08335	0.394	0.5	2.13541e-26
TNFRSF1B	2.72333e-28	0.436774	0.853	0.577	1.59587e-25
IKZF2	6.51506e-28	-2.77628	0.035	0.238	3.81782e-25
CD8A-CD8:RPA-T8-Ab	3.85192e-26	0.429916	0.938	0.884	2.25722e-23
FAS-CD95-Ab	6.79535e-26	-1.03386	1	0.999	3.98207e-23
PRDM1	6.85017e-26	0.483331	0.643	0.379	4.0142e-23
LAT	8.10269e-26	-0.648599	0.702	0.714	4.74818e-23
IRF1	8.32708e-26	0.677509	0.643	0.367	4.87967e-23
TNFRSF9-CD137-Ab	1.52356e-25	-0.407381	0.898	0.953	8.92809e-23
LAIR2	1.59973e-25	1.35879	0.292	0.089	9.37443e-23
ITGA4	1.94173e-25	-0.403735	0.483	0.378	1.13785e-22
ZFP36L1	2.34214e-25	-0.936321	0.552	0.658	1.37249e-22
NFATC2	3.41084e-25	0.925068	0.469	0.22	1.99875e-22
GZMM	1.64037e-24	1.16723	0.214	0.057	9.61255e-22
BCL11B	2.73707e-24	-1.09223	0.386	0.553	1.60392e-21
JAK1	3.34276e-24	-0.406125	0.705	0.67	1.95886e-21
RGS1	4.10669e-24	-1.29768	0.531	0.537	2.40652e-21
S100A10	7.53601e-24	-0.533105	0.885	0.831	4.4161e-21
CD63	1.26341e-23	0.600012	0.542	0.3	7.40357e-21
PTPN6	2.84549e-23	-0.819706	0.44	0.494	1.66746e-20
FASLG-CD178-Ab	3.04768e-23	-0.303316	0.831	0.931	1.78594e-20
AOAH	3.34733e-23	1.49564	0.11	0.01	1.96153e-20
SPOCK2	3.7625e-23	-0.687251	0.678	0.774	2.20483e-20
LGALS9	9.59011e-23	-2.19327	0.035	0.203	5.61981e-20
LCP2	1.13932e-22	-0.70225	0.576	0.645	6.67641e-20
AGPAT4	1.42769e-22	1.56945	0.153	0.025	8.36623e-20
UBASH3A	3.45988e-22	-1.78696	0.083	0.266	2.02749e-19
TGFBR2	4.57805e-22	-0.363003	0.456	0.374	2.68274e-19
JUN	5.24533e-22	-1.16141	0.346	0.485	3.07376e-19
GIMAP5	1.50147e-21	-0.972708	0.389	0.496	8.79863e-19
ICOS	2.21661e-21	-1.78714	0.102	0.258	1.29894e-18
ENTPD1-CD39-Ab	6.54087e-21	-0.590022	0.638	0.743	3.83295e-18
STAT6	1.30696e-20	-1.02475	0.338	0.444	7.65877e-18
DUSP2	2.29704e-20	0.367306	0.78	0.542	1.34606e-17
C10orf54	3.66232e-20	-0.41157	0.517	0.474	2.14612e-17
EGR1	5.41129e-20	-2.58061	0.094	0.263	3.17102e-17
TSPAN32	5.62839e-20	0.880647	0.298	0.123	3.29824e-17
NFKB1	9.89622e-20	-1.35756	0.188	0.333	5.79919e-17
XBP1	1.78231e-19	0.220777	0.563	0.365	1.04443e-16
IFNGR2	1.87454e-19	-2.43011	0.013	0.146	1.09848e-16
LGALS3	2.92376e-19	-2.50405	0.024	0.168	1.71332e-16
ARL4C	3.35618e-19	0.413848	0.89	0.681	1.96672e-16
STAT5A	3.55959e-19	-1.39998	0.15	0.285	2.08592e-16
RERE	5.03251e-19	-1.68511	0.088	0.247	2.94905e-16
ELF1	9.96467e-19	-0.665424	0.424	0.488	5.8393e-16
IL4R	1.85482e-18	-1.35846	0.198	0.351	1.08693e-15
TNFSF10	7.8744e-18	-1.74731	0.088	0.246	4.6144e-15
TNFRSF18-GITR-Ab	1.53549e-17	-0.595226	0.756	0.83	8.998e-15
BCL2	3.37737e-17	-1.14762	0.268	0.366	1.97914e-14
KLF3	3.42766e-17	0.286286	0.55	0.367	2.00861e-14
CTSD	4.30819e-17	0.551111	0.177	0.072	2.5246e-14
ICOS-CD278-Ab	4.96263e-17	-0.741808	0.657	0.747	2.9081e-14
HMGB2	7.56972e-17	-0.451069	0.547	0.543	4.43585e-14
AHR	7.80701e-17	-1.92686	0.029	0.169	4.57491e-14
SLC2A3	1.12576e-16	-1.07929	0.241	0.35	6.59697e-14
CD80-CD80-Ab	1.3932e-16	-0.740912	0.456	0.607	8.16417e-14
CCR5-CD195:2D7-Ab	2.80201e-16	0.171282	0.818	0.611	1.64198e-13
IL10RA	2.88348e-16	-0.264615	0.842	0.753	1.68972e-13
CISH	2.89929e-16	-1.53321	0.166	0.277	1.69898e-13
CORO1A	3.19044e-16	-0.412781	0.786	0.767	1.8696e-13
FLI1	7.15032e-16	-0.0434325	0.568	0.452	4.19009e-13
DDIT4	1.0277e-15	0.283662	0.381	0.239	6.0223e-13
IRF3	1.24077e-15	-0.780398	0.405	0.523	7.27093e-13
TAGAP	1.41394e-15	-0.76483	0.397	0.444	8.2857e-13
CD5	2.32093e-15	-0.59256	0.536	0.603	1.36007e-12
CTLA4	2.33427e-15	-1.46055	0.155	0.264	1.36788e-12
IL12RB1	2.36876e-15	0.639521	0.249	0.113	1.38809e-12
ANXA5	2.73869e-15	-0.331849	0.523	0.481	1.60487e-12
IKZF3	9.02194e-15	0.382448	0.351	0.211	5.28685e-12
CD3G	1.11141e-14	0.228981	0.56	0.393	6.51289e-12
CXCR3-CD183-Ab	2.64972e-14	-0.587874	0.909	0.907	1.55274e-11
TIGIT	4.1469e-14	-1.75071	0.075	0.183	2.43008e-11
IL2RB	6.02153e-14	-0.0290916	0.643	0.512	3.52862e-11
PDIA6	6.35038e-14	0.334449	0.408	0.261	3.72132e-11
STAT4	8.4741e-14	0.335382	0.324	0.197	4.96583e-11
CR2-CD21:B-LY4-Ab	8.92641e-14	-0.459932	0.212	0.376	5.23088e-11
TAP1	1.69531e-13	0.0283927	0.689	0.555	9.93453e-11
CARD16	2.43674e-13	-0.452236	0.397	0.392	1.42793e-10
CLEC2D	2.80886e-13	-0.463928	0.231	0.216	1.64599e-10
BIN2	3.98176e-13	0.200427	0.909	0.756	2.33331e-10
DUSP4	4.11196e-13	-2.03799	0.027	0.131	2.40961e-10
ICOSLG-CD275-Ab	7.36906e-13	-0.412551	0.686	0.777	4.31827e-10
CNOT2	9.22117e-13	-0.53577	0.22	0.229	5.40361e-10
TNFAIP3	1.09564e-12	0.117937	0.619	0.472	6.42042e-10
GAPDH	1.6222e-12	-0.429265	0.965	0.969	9.50611e-10
LAMP1	2.20189e-12	0.297286	0.751	0.572	1.29031e-09
PTPRC-CD45RO-Ab	3.4036e-12	0.263497	0.962	0.882	1.99451e-09
IL27RA	3.80655e-12	-0.996522	0.193	0.28	2.23064e-09
CD69-CD69-Ab	4.54409e-12	-0.300541	0.794	0.869	2.66284e-09
S1PR1	6.4758e-12	-0.389783	0.434	0.429	3.79482e-09
CD74	8.08545e-12	-0.287554	0.893	0.831	4.73808e-09
SELPLG	2.33628e-11	0.131534	0.936	0.808	1.36906e-08
IER5	2.47557e-11	-0.618851	0.367	0.398	1.45069e-08
KLRB1-CD161:DX12-Ab	2.71582e-11	0.213578	0.791	0.651	1.59147e-08
PIK3CG	3.46032e-11	0.43693	0.182	0.093	2.02775e-08
PDCD1LG2-CD273-Ab	4.68602e-11	-0.285341	0.721	0.807	2.74601e-08
SOCS2	5.52222e-11	-1.53466	0.083	0.142	3.23602e-08
RELA	5.98048e-11	-0.308952	0.335	0.308	3.50456e-08
CD40LG	6.86334e-11	-0.122245	0.185	0.137	4.02192e-08
BACH2	7.0772e-11	-1.6999	0.032	0.129	4.14724e-08
PTPRC-CD45RA-Ab	8.18995e-11	-0.636678	0.92	0.917	4.79931e-08
IFNGR1	8.29151e-11	0.608398	0.217	0.11	4.85882e-08
CBLB	1.02743e-10	0.188935	0.252	0.164	6.02071e-08
BAX	1.53404e-10	-0.296123	0.558	0.513	8.98947e-08
MAPK1	1.77273e-10	0.635657	0.121	0.047	1.03882e-07
SGK1	1.90796e-10	-1.71485	0.016	0.102	1.11807e-07
RBMS1	2.58273e-10	-0.201735	0.351	0.294	1.51348e-07
CCND2	3.13402e-10	-0.47637	0.292	0.309	1.83653e-07
TIFA	3.81499e-10	-1.48977	0.038	0.124	2.23559e-07
RORA	4.71875e-10	0.175074	0.485	0.369	2.76519e-07
CD247	4.78561e-10	-0.00969661	0.472	0.391	2.80437e-07
FOXO3	4.85334e-10	-0.0459802	0.177	0.127	2.84406e-07
PDCL3	5.81388e-10	-0.612219	0.193	0.212	3.40693e-07
ORMDL3	6.77727e-10	0.342418	0.252	0.154	3.97148e-07
NFKBIA	6.90487e-10	-0.579144	0.308	0.345	4.04626e-07
FOXO1	9.69343e-10	-0.728797	0.188	0.236	5.68035e-07
FYN	1.00981e-09	-0.273885	0.836	0.796	5.91748e-07
KAT2B	1.0213e-09	0.341208	0.496	0.352	5.9848e-07
HLA-DMA	1.08492e-09	-0.624278	0.129	0.131	6.35762e-07
TGIF1	1.2073e-09	-0.752361	0.123	0.143	7.07479e-07
IRF9	1.68748e-09	-0.137003	0.292	0.237	9.88866e-07
AKAP11	1.70157e-09	-0.785833	0.145	0.19	9.97122e-07
PCID2	1.94356e-09	-0.18236	0.236	0.196	1.13893e-06
CXCR4-CD184-Ab	4.37517e-09	-0.423154	0.909	0.907	2.56385e-06
CD4	5.15213e-09	-0.122797	0.89	0.811	3.01915e-06
BCL2L1	5.79259e-09	0.618278	0.121	0.049	3.39446e-06
DOCK8	6.02494e-09	-0.181335	0.373	0.338	3.53061e-06
DEXI	6.66092e-09	-0.714624	0.131	0.164	3.9033e-06
FOXN3	7.13517e-09	-0.13295	0.188	0.151	4.18121e-06
CD6	8.35085e-09	-0.0037611	0.828	0.722	4.8936e-06
CD2	8.67546e-09	0.0224846	0.903	0.803	5.08382e-06
RAF1	1.04254e-08	-0.479986	0.209	0.228	6.10927e-06
STAT3	1.05025e-08	0.13107	0.563	0.435	6.15444e-06
PTPN11	1.07236e-08	-0.259858	0.155	0.134	6.28402e-06
FOXP1	1.11988e-08	-1.37265	0.043	0.12	6.5625e-06
GIMAP7	1.13867e-08	-0.318261	0.217	0.197	6.67258e-06
NFATC1	1.171e-08	-0.978338	0.088	0.139	6.86204e-06
LAP3	1.25259e-08	-0.297138	0.212	0.189	7.34015e-06
IRF2	2.20983e-08	-0.418095	0.268	0.271	1.29496e-05
DUSP5	2.34884e-08	-0.468581	0.145	0.141	1.37642e-05
PFN1	2.5741e-08	0.207266	0.992	0.973	1.50842e-05
PCNA	3.67204e-08	-0.393616	0.198	0.197	2.15182e-05
ITGA4-CD49d-Ab	3.75749e-08	0.0422534	1	0.985	2.20189e-05
OAS1	5.62227e-08	-0.197443	0.126	0.091	3.29465e-05
FAS	7.93955e-08	-0.615324	0.185	0.212	4.65257e-05
HAVCR2-Tim3-Ab	8.24878e-08	-0.147528	0.842	0.92	4.83378e-05
NCR1-CD335-Ab	8.72026e-08	-0.127357	0.405	0.526	5.11007e-05
NEAT1	8.8769e-08	-0.325357	0.308	0.284	5.20187e-05
ATF6B	1.07425e-07	-0.203042	0.41	0.382	6.2951e-05
ITGB7	1.25296e-07	0.162497	0.673	0.544	7.34234e-05
FCRL3	1.63262e-07	-1.37023	0.056	0.106	9.56716e-05
CXCR3	1.7501e-07	-0.687587	0.118	0.127	0.000102556
ZFP36L2	1.98399e-07	0.0206529	0.989	0.931	0.000116262
TOX	2.33315e-07	-0.115812	0.113	0.082	0.000136722
ADA	2.45119e-07	0.0574589	0.164	0.113	0.00014364
RASGRP1	2.57961e-07	-0.0975514	0.26	0.222	0.000151165
CHI3L2	2.92946e-07	-0.630004	0.105	0.098	0.000171666
CD38-CD38-Ab	2.99521e-07	-0.546961	0.992	0.967	0.000175519
XCL2	3.24339e-07	0.0818824	0.177	0.123	0.000190063
STAT1	3.32124e-07	-0.0499047	0.276	0.217	0.000194625
PTEN	3.6149e-07	-0.761886	0.131	0.174	0.000211833
GZMK	5.10933e-07	-1.72406	0.067	0.103	0.000299407
FCGR3A-CD16:3G8-Ab	5.46233e-07	0.130701	1	0.999	0.000320092
VPS13C	7.5192e-07	-0.342555	0.263	0.266	0.000440625
TYK2	9.66327e-07	-0.388668	0.33	0.349	0.000566268
CXCR4	1.27908e-06	-0.398029	0.987	0.963	0.000749542
HIF1A	1.28348e-06	-0.640552	0.172	0.22	0.000752117
SMAD2	1.48551e-06	-0.427517	0.145	0.158	0.000870509
PDPR	1.49673e-06	-0.0836004	0.118	0.092	0.000877086
TGFB1	1.6593e-06	0.20915	0.131	0.082	0.000972351
TMUB2	2.09138e-06	-0.317808	0.196	0.193	0.00122555
IKZF1	2.33072e-06	-0.0070414	0.874	0.781	0.0013658
RUNX1	2.57654e-06	-0.25833	0.121	0.11	0.00150985
CD3D	2.9023e-06	-0.290898	0.938	0.936	0.00170075
CD3E-CD3:SK7-Ab	2.95081e-06	-0.180111	1	1	0.00172918
TNF	3.29841e-06	-0.907345	0.115	0.131	0.00193287
REL	3.38904e-06	-0.451468	0.145	0.155	0.00198598
ADAM17	3.60325e-06	0.235807	0.115	0.072	0.00211151
GBP5	3.90148e-06	-0.125458	0.164	0.131	0.00228627
NR3C1	5.00752e-06	-0.060171	0.249	0.207	0.00293441
GBP4	7.6957e-06	-0.490319	0.142	0.153	0.00450968
ZAP70	7.76188e-06	-0.132878	0.303	0.277	0.00454846
CASP3	1.61998e-05	0.0226888	0.118	0.083	0.00949309
KLRK1	2.27196e-05	-0.100029	0.131	0.104	0.0133137
TSPAN5	3.76497e-05	-0.109332	0.142	0.117	0.0220627
PGM1	4.12851e-05	0.277618	0.153	0.095	0.0241931
KRAS	4.14207e-05	-0.0647089	0.158	0.128	0.0242725
ADAM10	6.67317e-05	0.229065	0.378	0.294	0.0391048
IFITM2	7.68057e-05	0.294603	0.858	0.774	0.0450082
POU2F2	8.38175e-05	-0.914551	0.067	0.117	0.0491171
IL32	0.000153374	-0.200499	0.992	0.955	0.0898773
IL2RG	0.000160533	-0.0707006	0.962	0.916	0.0940724
PDIA4	0.000197956	0.145281	0.155	0.114	0.116002
CD4-CD4:SK3-Ab	0.000214833	-0.161292	1	1	0.125892
TIAF1	0.00025423	-0.360591	0.255	0.277	0.148979
SMAD3	0.000289537	-0.58298	0.126	0.156	0.169668
SH2B3	0.000365972	-0.0504319	0.15	0.123	0.21446
ISG15	0.000408693	-0.464523	0.115	0.126	0.239494
SLAMF1	0.000434656	-0.263851	0.182	0.189	0.254708
ITGA1-CD49a-Ab	0.000464449	-0.166272	0.416	0.502	0.272167
PTPN22	0.000545839	-0.0606518	0.155	0.13	0.319862
TSC22D3	0.00112782	-0.0581837	0.989	0.955	0.660902
HLA-A	0.00144694	0.0535576	1	1	0.847907
IL18R1	0.00153802	0.10128	0.121	0.089	0.901282
NCR3	0.00177279	-0.156391	0.11	0.093	1
ITGAX-CD11c:B-LY6-Ab	0.00197398	-0.0667044	0.925	0.931	1
PDCD1-CD279-Ab	0.00218926	-0.505938	0.93	0.875	1
CD52	0.00219189	0.0698449	0.995	0.998	1
ITGAE	0.00303235	-0.463936	0.139	0.178	1
PTPN2	0.00386215	-0.466456	0.115	0.14	1
HLA-DRA	0.00634036	-0.544543	0.115	0.139	1
TRBC2	0.0238999	-0.142665	0.992	0.972	1
KLRD1-CD94-Ab	0.0402604	0.0495709	0.386	0.366	1
CD74-HLA-DR-Ab	0.095418	-0.575859	0.979	0.974	1
LAG3-LAG-3-Ab	0.0983649	-0.071525	0.783	0.815	1
CD274-CD274-Ab	0.492105	0.017252	0.968	0.958	1
NCAM1-CD56:NCAM16.2-Ab	0.60854	-0.00765488	0.517	0.509	1
CD86-CD86:2331-Ab	0.625339	-0.117549	0.598	0.617	1
CD40LG-CD154-Ab	0.863077	-0.0354773	0.617	0.608	1
Summary statistics of the differentially expressed markers between the CD4+ CTLs (cluster 10) and the remaining CD4+ T cell clusters identified in the resting dataset.
