## Supplementary material for "Single-cell multi-omics analysis reveals IFN-driven alterations in T lymphocytes and natural killer cells in systemic lupus erythematosus": Dataset S6

### Sheet: diff.expr.mast.c8-vs-c7
Dataset S6. Differentially expressed markers between the NKdim (1) (cluster 7) and NKdim (2) (cluster 8) subsets from the integrated analysis.
Feature	P	Avg logFc	Frequency (% in cluster)	Frequency (% in other clusters)	Padjusted
KIR3DL1	2.78755e-155	1.86251	0.867	0.39	1.6335e-152
CD160	4.91283e-128	-2.57311	0.127	0.586	2.87892e-125
KLRB1	1.31805e-95	-0.960071	0.757	0.968	7.72376e-93
IL2RB	3.79821e-88	-0.771203	0.982	0.992	2.22575e-85
HLA-A	1.70182e-86	0.413841	1	1	9.97269e-84
CD7-CD7-Ab	7.82118e-82	-0.523818	1	1	4.58321e-79
FAS-CD95-Ab	1.64196e-81	0.395585	0.999	0.999	9.62187e-79
HLA-DPB1	2.61651e-81	1.54896	0.654	0.265	1.53327e-78
AREG	8.63833e-68	1.55431	0.476	0.139	5.06206e-65
XCL2	3.24204e-67	-1.42628	0.361	0.705	1.89983e-64
KIR2DL1	4.77847e-65	2.13778	0.358	0.071	2.80018e-62
B3GAT1	4.77842e-63	1.65249	0.413	0.106	2.80016e-60
PRDM1	2.51215e-62	1.23472	0.683	0.345	1.47212e-59
KLRB1-CD161:DX12-Ab	2.28041e-57	-0.570418	0.922	0.99	1.33632e-54
HLA-C	7.79218e-53	0.29777	1	1	4.56622e-50
FCER1G	7.39259e-52	-0.659325	0.802	0.944	4.33206e-49
CHI3L2	6.1317e-50	-1.93007	0.099	0.343	3.59318e-47
HLA-DPA1	1.51383e-47	1.16562	0.558	0.259	8.87102e-45
CD52	3.33332e-45	0.939595	0.847	0.663	1.95333e-42
LAG3	9.0054e-44	1.97947	0.145	0.004	5.27717e-41
KLRC3	4.94798e-42	1.2972	0.431	0.167	2.89952e-39
IL18RAP	1.39321e-39	-1.06373	0.382	0.619	8.1642e-37
CD38-CD38-Ab	3.00717e-38	0.484828	1	1	1.7622e-35
TNFAIP3	4.43128e-38	1.16511	0.496	0.236	2.59673e-35
ITGAM-CD11b:M1-70-Ab	9.05699e-37	-0.616606	0.956	0.987	5.3074e-34
CD300A	6.21105e-36	-0.638984	0.777	0.861	3.63968e-33
JAK1	1.50015e-34	-0.528031	0.862	0.905	8.79085e-32
APOBEC3G	6.12499e-34	-0.669434	0.709	0.813	3.58924e-31
CCL5	8.42071e-33	0.44687	0.962	0.867	4.93454e-30
NCR1-CD335-Ab	2.85294e-32	-0.667686	0.977	0.994	1.67182e-29
GZMA	6.60622e-32	-0.429784	0.959	0.973	3.87125e-29
KLRG1	6.87961e-32	-1.49736	0.115	0.285	4.03145e-29
TSC22D3	5.211e-31	0.47337	0.976	0.912	3.05364e-28
ITGAM	7.45415e-31	-0.63123	0.659	0.781	4.36813e-28
SELL	1.57157e-30	-1.26896	0.281	0.465	9.2094e-28
TNFRSF18-GITR-Ab	7.31845e-29	0.598132	0.957	0.927	4.28861e-26
FCGR3A	2.84745e-27	0.445206	0.982	0.944	1.6686e-24
PDCD1LG2-CD273-Ab	9.3404e-27	0.296798	0.829	0.731	5.47347e-24
KIR2DL4	9.12778e-26	1.23545	0.185	0.045	5.34888e-23
CXCR4	1.26302e-25	0.513398	0.922	0.822	7.40127e-23
COLQ	1.97684e-25	-1.34764	0.088	0.245	1.15843e-22
IFITM2	4.53739e-25	-0.398255	0.97	0.981	2.65891e-22
LGALS3	7.07724e-25	1.28652	0.174	0.041	4.14726e-22
PDCD1-CD279-Ab	1.40402e-22	0.659244	0.718	0.706	8.22755e-20
OAS1	8.08876e-21	0.894943	0.175	0.055	4.74002e-18
BCL2	1.44708e-20	0.895338	0.253	0.104	8.47992e-18
LGALS1	2.68579e-19	0.431066	0.754	0.578	1.57388e-16
CD7	3.69103e-19	-0.447576	0.749	0.811	2.16294e-16
LAT2	3.87792e-19	-0.584738	0.488	0.595	2.27246e-16
IFNGR1	1.4909e-18	-0.911577	0.209	0.328	8.73668e-16
HAVCR2	2.43556e-18	0.69231	0.529	0.34	1.42724e-15
PRF1	2.49145e-18	0.323731	0.994	0.986	1.45999e-15
ITGA4-CD49d-Ab	9.32533e-18	0.2169	1	1	5.46464e-15
ITGAX	2.08193e-17	-0.747055	0.399	0.486	1.22001e-14
GNLY	2.98054e-17	-0.339921	0.999	0.996	1.7466e-14
ADAM10	4.31727e-17	0.525727	0.571	0.387	2.52992e-14
LCK	6.25772e-17	-0.414457	0.773	0.825	3.66702e-14
GZMH	4.8864e-16	0.450852	0.896	0.794	2.86343e-13
CD38	5.47006e-16	0.745825	0.382	0.22	3.20545e-13
CX3CR1	4.25115e-15	-0.39718	0.748	0.756	2.49117e-12
SPOCK2	8.0984e-15	-0.807158	0.277	0.421	4.74566e-12
ZFP36L2	1.1691e-14	0.297235	0.971	0.92	6.85095e-12
ZEB2	1.7898e-14	0.46197	0.659	0.493	1.04882e-11
ZBTB16	2.01274e-14	-0.606558	0.342	0.436	1.17947e-11
TAP1	4.99389e-14	0.293082	0.773	0.621	2.92642e-11
SELL-CD62L:DREG-56-Ab	5.93027e-14	-0.624867	0.983	0.991	3.47514e-11
LILRB1	7.74497e-14	0.998273	0.111	0.029	4.53855e-11
KLRD1	7.76574e-14	0.442852	0.617	0.452	4.55072e-11
IL12RB2	8.4657e-14	-1.12769	0.039	0.11	4.9609e-11
KLRC4	1.57784e-13	0.722329	0.124	0.042	9.24612e-11
FOS	3.45963e-13	-0.365166	0.945	0.931	2.02734e-10
CD6	4.4574e-13	0.532233	0.441	0.287	2.61204e-10
PTPN6	1.32749e-11	-0.458413	0.579	0.655	7.77912e-09
FAS	1.6941e-11	0.590006	0.12	0.049	9.92745e-09
HAVCR2-Tim3-Ab	1.8323e-11	0.301308	1	1	1.07373e-08
IRF4	1.83588e-11	0.869216	0.133	0.049	1.07582e-08
CD244	1.89443e-11	-0.40762	0.624	0.69	1.11013e-08
CD3E	1.90307e-11	0.932831	0.345	0.291	1.1152e-08
ANXA1	3.50798e-11	-0.289767	0.847	0.845	2.05568e-08
ITGA4	5.04641e-11	0.445052	0.619	0.474	2.95719e-08
IRF9	6.60809e-11	0.574691	0.349	0.22	3.87234e-08
PIK3IP1	1.12299e-10	0.45322	0.676	0.547	6.58074e-08
ITGB1	1.319e-10	0.278147	0.661	0.523	7.72934e-08
IKZF1	1.3366e-10	0.277482	0.877	0.775	7.83246e-08
PALLD	1.65272e-10	0.654178	0.105	0.039	9.68492e-08
SATB1	1.72439e-10	-0.461197	0.422	0.491	1.01049e-07
DOCK8	1.9265e-10	0.303154	0.427	0.308	1.12893e-07
GIMAP5	5.88812e-10	-0.54169	0.319	0.405	3.45044e-07
CTSW	6.17329e-10	0.187323	0.997	0.981	3.61755e-07
LAG3-LAG-3-Ab	7.59846e-10	0.188459	0.882	0.838	4.4527e-07
LAIR2	9.8312e-10	-0.484235	0.317	0.337	5.76109e-07
STAT6	1.05876e-09	-0.416693	0.476	0.533	6.20434e-07
LITAF	1.17437e-09	0.203363	0.917	0.831	6.88181e-07
IL32	1.19018e-09	0.433672	0.716	0.625	6.97448e-07
DUSP1	1.79945e-09	-0.379944	0.944	0.949	1.05448e-06
KLRK1	2.18215e-09	-0.266571	0.911	0.926	1.27874e-06
LCP2	2.36421e-09	-0.35015	0.591	0.646	1.38543e-06
IKZF3	2.38789e-09	-0.167073	0.382	0.349	1.3993e-06
GIMAP7	2.55853e-09	-0.59743	0.219	0.278	1.4993e-06
SMAD3	6.33609e-09	-0.753418	0.091	0.163	3.71295e-06
CORO1A	9.04853e-09	-0.27716	0.765	0.775	5.30244e-06
CD3D	9.81204e-09	1.10056	0.179	0.111	5.74986e-06
XBP1	1.08559e-08	-0.28963	0.695	0.699	6.36154e-06
NFATC2	1.09516e-08	-0.219252	0.512	0.509	6.41764e-06
F2R	1.14461e-08	0.496635	0.162	0.087	6.70739e-06
BHLHE40	1.42091e-08	0.268292	0.784	0.671	8.32655e-06
TGFBR3	1.44997e-08	-0.23951	0.624	0.61	8.49682e-06
RGS1	1.49514e-08	0.415303	0.495	0.369	8.7615e-06
CD37	1.67867e-08	-0.220062	0.789	0.792	9.837e-06
CD63	1.83617e-08	-0.148887	0.879	0.845	1.07599e-05
STAT1	1.91368e-08	0.351472	0.225	0.139	1.12142e-05
NR3C1	2.76246e-08	-0.434321	0.289	0.309	1.6188e-05
RASGRP1	3.29145e-08	-0.616534	0.124	0.167	1.92879e-05
ZAP70	3.91185e-08	-0.435126	0.406	0.456	2.29234e-05
KLRC1	4.46189e-08	0.331059	0.411	0.296	2.61467e-05
GZMB	5.02256e-08	0.149969	0.993	0.97	2.94322e-05
DDIT4	8.69133e-08	0.308261	0.488	0.371	5.09312e-05
DUSP5	1.07523e-07	0.68419	0.159	0.081	6.30085e-05
ID2	1.10201e-07	-0.140578	0.608	0.564	6.4578e-05
TMUB2	1.11075e-07	-0.339258	0.182	0.193	6.50901e-05
KLRD1-CD94-Ab	1.28068e-07	0.336922	0.984	0.983	7.50478e-05
ITK	1.41328e-07	-0.15192	0.481	0.451	8.28179e-05
IL18R1	1.4335e-07	-0.552876	0.167	0.207	8.40032e-05
IFITM3	1.80738e-07	-0.494892	0.206	0.309	0.000105913
CD69	2.00027e-07	0.126889	0.829	0.736	0.000117216
CD44	2.82957e-07	-0.280076	0.465	0.466	0.000165813
S100A10	3.71084e-07	-0.295173	0.684	0.717	0.000217455
IRF2	4.08265e-07	-0.026232	0.359	0.309	0.000239243
KAT2B	5.01587e-07	0.184096	0.453	0.36	0.00029393
PIK3CG	6.85705e-07	-0.0270044	0.253	0.217	0.000401823
IRF3	7.48713e-07	-0.0281771	0.464	0.403	0.000438746
TSPAN5	7.58087e-07	0.560044	0.168	0.094	0.000444239
BTG2	8.66515e-07	-0.282951	0.479	0.495	0.000507778
GZMK	8.85497e-07	-1.05071	0.053	0.102	0.000518901
GFI1	8.99112e-07	0.354216	0.237	0.156	0.00052688
BCL11B	9.14115e-07	0.187252	0.273	0.203	0.000535671
CD3E-CD3:SK7-Ab	1.54947e-06	0.114914	0.896	0.88	0.000907987
ICOS-CD278-Ab	1.67772e-06	0.108846	0.324	0.261	0.000983142
SMAD2	2.29676e-06	-0.245994	0.211	0.21	0.0013459
PDIA4	2.57981e-06	0.224294	0.25	0.181	0.00151177
TNFAIP8	2.67287e-06	-0.248859	0.324	0.333	0.0015663
TIGIT	2.7554e-06	-0.271696	0.183	0.178	0.00161467
ARL4C	2.84768e-06	-0.000747438	0.957	0.908	0.00166874
CD274-CD274-Ab	2.89149e-06	0.102034	0.918	0.906	0.00169441
ELF1	3.09929e-06	0.0343097	0.5	0.431	0.00181618
GBP5	3.28173e-06	0.26164	0.173	0.117	0.00192309
VPS13C	3.46159e-06	0.230573	0.348	0.269	0.00202849
IL27RA	4.26186e-06	-0.278812	0.289	0.298	0.00249745
IL23R	4.44787e-06	-0.186203	0.583	0.564	0.00260645
FLI1	4.72845e-06	-0.154423	0.548	0.536	0.00277087
CCL3	5.08494e-06	0.538764	0.751	0.66	0.00297977
TNFRSF1B	5.09082e-06	0.221988	0.824	0.739	0.00298322
FYN	5.26165e-06	0.0818959	0.947	0.89	0.00308333
BIN2	5.48008e-06	-0.183978	0.917	0.943	0.00321133
TARP-refseq	5.62612e-06	-0.257929	0.568	0.595	0.00329691
RORA	6.48508e-06	-0.130335	0.455	0.426	0.00380026
STAT3	6.54735e-06	0.174313	0.643	0.543	0.00383675
ORMDL3	6.96747e-06	0.45771	0.208	0.133	0.00408294
BTG1	7.74771e-06	0.101484	0.989	0.966	0.00454016
ATF6B	9.08837e-06	0.10814	0.529	0.447	0.00532578
ISG15	9.76129e-06	0.183804	0.157	0.108	0.00572012
CST7	1.02351e-05	-0.183231	0.987	0.993	0.00599777
TGIF1	1.13435e-05	0.172876	0.172	0.123	0.00664727
PGM1	1.21736e-05	-0.255026	0.224	0.237	0.00713375
ITGAX-CD11c:B-LY6-Ab	1.34369e-05	-0.304316	0.999	0.997	0.00787401
DUSP6	1.39062e-05	-0.551617	0.098	0.122	0.00814902
CCND2	1.43781e-05	0.282403	0.462	0.367	0.00842558
HMGB2	1.4399e-05	0.0505006	0.48	0.412	0.00843782
RAB27A	1.47389e-05	-0.0587653	0.483	0.45	0.00863698
ADA	1.58816e-05	-0.325496	0.242	0.261	0.0093066
RAF1	1.60893e-05	0.0820017	0.309	0.251	0.00942834
GBP4	1.82849e-05	-0.121076	0.236	0.217	0.010715
CD5-CD5:UCHT2-Ab	2.31039e-05	0.157915	0.982	0.98	0.0135389
SELPLG	2.4747e-05	0.0720683	0.927	0.868	0.0145018
IL7R	2.71397e-05	0.593093	0.273	0.191	0.0159039
ITGAE	3.01903e-05	-0.350233	0.227	0.256	0.0176915
TIAF1	3.48875e-05	0.0349399	0.226	0.186	0.020444
REL	3.49737e-05	-0.39838	0.341	0.39	0.0204946
SH2B3	4.34964e-05	-0.248688	0.218	0.227	0.0254889
DEXI	4.48128e-05	-0.220766	0.153	0.155	0.0262603
FCGR3A-CD16:3G8-Ab	4.63382e-05	0.313059	0.999	1	0.0271542
TRDC	4.87415e-05	-0.058319	0.85	0.798	0.0285625
IER5	5.7303e-05	-0.213939	0.477	0.466	0.0335796
FOXN3	5.80916e-05	0.26353	0.269	0.201	0.0340417
IFNG	6.30561e-05	-0.0756008	0.372	0.29	0.0369508
TNFSF10	7.3765e-05	-0.494294	0.135	0.176	0.0432263
TBX21	8.48775e-05	-0.152529	0.808	0.792	0.0497382
JAZF1	8.51954e-05	-0.0972017	0.142	0.13	0.0499245
LAP3	8.53035e-05	0.424717	0.273	0.195	0.0499879
KLF3	9.70034e-05	-0.171275	0.356	0.35	0.056844
PTPN11	0.000117605	0.000880566	0.157	0.134	0.0689163
IL2RG	0.000125666	-0.128355	0.971	0.957	0.0736401
CBLB	0.000132773	0.148539	0.382	0.314	0.0778049
IL7R-CD127-Ab	0.000134293	0.166733	0.978	0.977	0.0786957
STAT4	0.000146124	-0.240118	0.391	0.413	0.0856285
NFATC1	0.000149527	-0.418235	0.084	0.107	0.0876229
TOX	0.000151503	0.204929	0.272	0.208	0.088781
ITGB7	0.000164588	0.0383144	0.644	0.578	0.0964488
PDIA6	0.000166206	0.137825	0.492	0.416	0.0973965
TCF7	0.000171931	-0.503759	0.071	0.108	0.100752
S1PR1	0.000172748	-0.368892	0.234	0.289	0.10123
PCID2	0.000174111	-0.426894	0.166	0.201	0.102029
CD28-CD28:CD28.2-Ab	0.000182054	0.106089	0.841	0.847	0.106684
CD4-CD4:SK3-Ab	0.000182968	0.246945	0.998	0.998	0.107219
TYK2	0.00020765	-0.175393	0.407	0.405	0.121683
GPR65	0.000210904	-0.0697007	0.307	0.282	0.12359
MAPK1	0.00021794	0.0832261	0.24	0.193	0.127713
LAMP1	0.00022667	0.1244	0.841	0.773	0.132829
DPP4-CD26-Ab	0.000258448	0.204387	0.987	0.988	0.15145
FCRL3	0.000290296	-0.318244	0.321	0.359	0.170113
CD226	0.000344838	-0.293559	0.113	0.126	0.202075
IRF1	0.000358122	-0.0438036	0.725	0.682	0.209859
GZMM	0.000386363	-0.36957	0.233	0.292	0.226409
IL6R-CD126-Ab	0.000394108	0.088011	0.789	0.762	0.230947
CASP3	0.000407454	0.381262	0.199	0.137	0.238768
PTPRC-CD45RO-Ab	0.00041431	0.125197	0.673	0.662	0.242785
CNOT2	0.000484036	0.0750014	0.304	0.255	0.283645
TRBC2	0.000489972	0.145854	0.925	0.886	0.287123
ANXA5	0.000517879	-0.24181	0.146	0.153	0.303477
PECAM1	0.000553093	-0.449328	0.088	0.12	0.324113
TXK	0.000558102	0.105519	0.602	0.53	0.327048
IRF8	0.000566686	-0.355756	0.234	0.262	0.332078
NKG7	0.000620178	-0.0798673	0.998	0.999	0.363424
TRIB2	0.000637308	-0.229192	0.293	0.309	0.373462
KRAS	0.000649372	-0.104796	0.163	0.156	0.380532
BAX	0.000686463	0.0139206	0.656	0.603	0.402267
NEAT1	0.000701506	0.13566	0.4	0.335	0.411083
GIMAP2	0.000765104	-0.279801	0.338	0.375	0.448351
NR4A1	0.000780495	-0.00226781	0.105	0.071	0.45737
VNN2	0.000788557	-0.403405	0.114	0.144	0.462095
RUNX1	0.000829718	0.169801	0.15	0.11	0.486215
CD74	0.000943123	-0.104534	0.924	0.906	0.55267
CD226-CD226-Ab	0.000954033	0.0725034	0.988	0.997	0.559063
TNF	0.000988218	0.131323	0.184	0.127	0.579096
PTEN	0.00106708	-0.273136	0.142	0.155	0.62531
JUNB	0.00119148	-0.154302	0.794	0.792	0.698207
TAGAP	0.00126353	-0.426863	0.309	0.337	0.740429
ZFP36L1	0.00147367	-0.157914	0.655	0.693	0.86357
HIF1A	0.00164723	-0.0466454	0.186	0.17	0.965279
MYC	0.00165897	0.30238	0.147	0.102	0.972156
CTSD	0.00180877	-0.155187	0.284	0.278	1
TGFBR2	0.00200019	0.162137	0.514	0.445	1
PCNA	0.0022581	0.181087	0.335	0.282	1
FOXO1	0.00235034	0.208595	0.115	0.082	1
NFKBIZ	0.00235792	-0.182855	0.127	0.124	1
AOAH	0.00245569	0.137468	0.439	0.376	1
JAK3	0.00255484	-0.0911179	0.406	0.396	1
SKAP2	0.00258593	-0.0183448	0.145	0.131	1
RELA	0.00267364	-0.185468	0.351	0.362	1
SOCS2	0.0030768	0.0333039	0.117	0.098	1
TGFB1	0.00391749	-0.121717	0.201	0.195	1
PDCL3	0.00437136	-0.262776	0.216	0.242	1
KLRF1	0.00437814	-0.136254	0.922	0.944	1
CLEC2D	0.00467073	0.255242	0.116	0.079	1
NFAT5	0.00525969	0.127842	0.135	0.106	1
DUSP2	0.00526626	0.0844368	0.79	0.733	1
RBMS1	0.0057166	-0.0664731	0.441	0.417	1
LAT	0.005932	-0.0421761	0.539	0.511	1
CD2	0.00745987	0.0269546	0.605	0.562	1
FOXO3	0.00805681	-0.284839	0.194	0.217	1
CARD16	0.00875555	-0.105215	0.524	0.519	1
NCR3	0.0101246	-0.1182	0.573	0.571	1
FYB	0.0101739	-0.0505792	0.544	0.519	1
EGR1	0.0105629	-0.539562	0.184	0.182	1
LGALS9	0.0106629	-0.111671	0.232	0.228	1
IL12RB1	0.01166	0.0302496	0.25	0.217	1
JUN	0.0119156	-0.175123	0.263	0.268	1
TNFRSF9-CD137-Ab	0.012004	-0.0625058	0.924	0.935	1
IL2RA-CD25-Ab	0.0129555	0.0412152	0.698	0.754	1
STAT5A	0.012984	0.0576064	0.199	0.175	1
IL10RA	0.0135612	-0.0957757	0.749	0.744	1
CXCR3-CD183-Ab	0.0135712	0.0388813	0.978	0.991	1
PTPN2	0.0137997	0.11543	0.188	0.156	1
NRROS	0.0140128	0.180851	0.165	0.129	1
MAF	0.0141362	-0.0211082	0.307	0.278	1
PDPR	0.0152072	0.0246904	0.147	0.125	1
C10orf54	0.0153844	0.0997366	0.438	0.395	1
NFKBIA	0.0165336	0.225117	0.333	0.291	1
CD69-CD69-Ab	0.0170618	0.158616	0.888	0.885	1
ITGA1-CD49a-Ab	0.0177523	-0.0444624	0.401	0.398	1
CD247	0.01857	-0.0181736	0.893	0.87	1
HLA-DMA	0.0205571	0.193385	0.111	0.082	1
FOSB	0.0225215	-0.108491	0.623	0.612	1
BCL2L1	0.0261164	-0.150795	0.163	0.165	1
PTPN22	0.0371634	-0.118438	0.242	0.249	1
AKAP11	0.0395582	-0.044579	0.141	0.133	1
CCL4	0.0404316	0.126107	0.892	0.861	1
ICOSLG-CD275-Ab	0.0440424	0.0507848	0.803	0.799	1
PIM2	0.0468713	0.0191428	0.397	0.368	1
CXCR4-CD184-Ab	0.0642874	0.0722401	0.709	0.691	1
ADAM17	0.0774416	0.179774	0.101	0.079	1
CD48	0.0859913	-0.0868691	0.863	0.86	1
SLC2A3	0.0875353	-0.0578914	0.303	0.292	1
IL4R	0.0948613	-0.0510172	0.218	0.218	1
CD8A	0.111549	-0.213565	0.372	0.398	1
CCR7-CD197-Ab	0.111855	0.0833682	0.743	0.734	1
LEF1	0.118464	0.122971	0.137	0.113	1
NFKB1	0.118986	-0.0627557	0.229	0.228	1
TSPAN32	0.149871	-0.117942	0.315	0.316	1
CCR6-CD196-Ab	0.215557	0.0411046	0.878	0.883	1
TRAC	0.237577	0.144635	0.469	0.438	1
RUNX3	0.268727	0.0447443	0.982	0.974	1
PFN1	0.27931	-0.0405494	0.984	0.979	1
CCR4-CD194-Ab	0.325511	0.0378108	0.833	0.813	1
IKZF2	0.351274	-0.106617	0.218	0.241	1
CCR5-CD195:2D7-Ab	0.371321	0.0149183	0.753	0.737	1
ITGB2	0.407952	-0.0307055	0.993	0.996	1
ITGAL	0.409747	-0.0503424	0.964	0.968	1
CD80-CD80-Ab	0.458094	0.032517	0.482	0.483	1
CD27-CD27:M-T271-Ab	0.472399	0.0993951	0.971	0.972	1
ENTPD1-CD39-Ab	0.472684	0.0273735	0.743	0.734	1
CD86-CD86:2331-Ab	0.485613	0.0314344	0.63	0.619	1
PTPRC-CD45RA-Ab	0.521965	0.0751951	1	0.999	1
CCL4L2	0.679169	0.049309	0.164	0.156	1
FASLG-CD178-Ab	0.68875	-0.0200743	0.873	0.878	1
CR2-CD21:B-LY4-Ab	0.692721	0.0195254	0.259	0.253	1
NCAM1-CD56:NCAM16.2-Ab	0.774651	-0.0117773	1	1	1
SLC3A2-CD98-Ab	0.816375	0.0243262	1	1	1
CD74-HLA-DR-Ab	0.838349	0.115279	0.961	0.959	1
GAPDH	0.870464	-0.026567	0.963	0.965	1
CD8A-CD8:RPA-T8-Ab	0.936734	0.167028	0.973	0.973	1
CD40LG-CD154-Ab	0.960917	0.0169869	0.446	0.441	1
Summary statistics of the differentially expressed markers between the NKdim (1) (cluster 7) and the NKdim (2) (cluster 8; enriched in the SLE IFNhi patient) subsets identified from the integrated Resting + in vitro stimulated analysis.
