## Supplementary material for "Single-cell multi-omics analysis reveals IFN-driven alterations in T lymphocytes and natural killer cells in systemic lupus erythematosus": Dataset S7

### Sheet: diff.expr.mast.c1.sle2-vs-sle1+
Dataset S7. Differentially expressed markers in the SLE IFNhi patient with CD4+ naïve T cells (cluster 1)
Feature	P	Avg logFc	Frequency (% in cluster)	Frequency (% in other clusters)	Padjusted
DPP4-CD26-Ab	7.44244e-280	1.37422	1	0.999	4.36127e-277
IL2RA-CD25-Ab	8.54997e-110	0.821084	0.968	0.812	5.01028e-107
CXCR4	1.72694e-98	1.92645	0.736	0.351	1.01199e-95
HLA-A	7.56275e-89	0.478468	1	1	4.43177e-86
PDCD1LG2-CD273-Ab	1.70735e-85	0.529324	0.916	0.763	1.00051e-82
ITGA4-CD49d-Ab	1.20089e-82	0.492941	0.993	0.985	7.03724e-80
SOCS2	1.66495e-78	2.43602	0.389	0.077	9.75661e-76
CD200	5.05143e-74	-1.7984	0.285	0.584	2.96014e-71
FAS-CD95-Ab	2.69459e-66	0.314261	0.999	0.996	1.57903e-63
TNFRSF9-CD137-Ab	5.69997e-66	0.380484	0.975	0.943	3.34018e-63
SLC3A2-CD98-Ab	2.77509e-64	0.280077	1	1	1.6262e-61
CXCR4-CD184-Ab	2.10607e-62	0.622364	0.998	0.982	1.23416e-59
BHLHE40	8.27247e-61	1.42428	0.559	0.234	4.84767e-58
HLA-C	5.3069e-59	0.452326	0.999	0.996	3.10984e-56
CD80-CD80-Ab	1.09809e-53	0.632566	0.684	0.494	6.43483e-51
NR4A1	2.91403e-52	-0.862756	0.729	0.896	1.70762e-49
BCL2A1	7.04463e-51	-0.756143	0.721	0.887	4.12815e-48
CTSW	5.8242e-45	1.2043	0.327	0.099	3.41298e-42
DPP4	6.77592e-43	1.49723	0.316	0.093	3.97069e-40
CISH	6.04236e-41	1.9859	0.26	0.062	3.54082e-38
CD4	7.62803e-41	1.0686	0.478	0.217	4.47002e-38
XBP1	5.44649e-40	1.02872	0.643	0.376	3.19164e-37
IFITM2	2.71982e-39	0.863835	0.565	0.299	1.59382e-36
FCGR3A-CD16:3G8-Ab	6.38385e-36	0.323236	0.993	0.974	3.74094e-33
SELPLG	8.65792e-36	0.924897	0.486	0.24	5.07354e-33
STAT5A	1.52762e-35	-0.882653	0.535	0.64	8.95186e-33
LTB	3.7055e-35	1.23679	0.325	0.117	2.17143e-32
BIN2	5.35539e-35	1.17723	0.384	0.159	3.13826e-32
S1PR1	1.6731e-34	0.713332	0.733	0.491	9.80435e-32
TAP1	1.91034e-34	0.626243	0.611	0.361	1.11946e-31
BTG1	7.09272e-33	-0.441452	0.999	0.994	4.15634e-30
PRDM1	1.6068e-32	1.53969	0.252	0.074	9.41583e-30
CTLA4	6.79682e-32	-1.42828	0.182	0.369	3.98293e-29
TRAT1	1.37884e-30	0.439526	0.623	0.398	8.07998e-28
NR4A3	2.57088e-30	-0.0869194	0.724	0.876	1.50653e-27
SLAMF1	3.95172e-30	0.0969195	0.75	0.881	2.31571e-27
IL1R1	8.93832e-30	1.56781	0.148	0.023	5.23785e-27
TGIF1	2.45328e-29	-0.642264	0.654	0.771	1.43762e-26
ZFP36L2	9.63831e-29	1.06047	0.682	0.491	5.64805e-26
CD7-CD7-Ab	1.52743e-28	0.234999	1	1	8.95075e-26
KAT2B	5.46385e-28	1.36259	0.233	0.072	3.20181e-25
ITK	3.69147e-27	0.534061	0.71	0.493	2.1632e-24
IFNG	4.52121e-27	-1.74375	0.447	0.568	2.64943e-24
HIF1A	8.50311e-26	-0.539799	0.645	0.675	4.98282e-23
IL10RA	2.46848e-25	0.81918	0.26	0.107	1.44653e-22
TXK	2.54648e-25	1.39871	0.191	0.054	1.49224e-22
ITGB2	5.26451e-25	0.794628	0.512	0.302	3.085e-22
STAT6	9.63958e-25	-0.561437	0.508	0.538	5.6488e-22
TCF7	4.01672e-24	0.514373	0.485	0.291	2.3538e-21
PFN1	4.50164e-24	0.699822	0.72	0.521	2.63796e-21
TNFSF8	1.31456e-23	1.62652	0.138	0.027	7.70329e-21
TNFSF10	2.26445e-23	0.878587	0.222	0.084	1.32697e-20
ADAM10	3.56719e-23	0.851174	0.187	0.067	2.09037e-20
GPR171	3.78831e-23	1.27778	0.118	0.019	2.21995e-20
IRF1	5.21636e-23	0.535514	0.584	0.383	3.05679e-20
TAGAP	6.52601e-23	-0.53931	0.685	0.729	3.82424e-20
BCL11B	1.32925e-22	1.03505	0.243	0.095	7.7894e-20
SATB1	5.36933e-22	0.35416	0.846	0.68	3.14643e-19
POU2F2	7.04913e-22	-1.27091	0.081	0.177	4.13079e-19
RBMS1	1.21851e-21	0.743406	0.354	0.183	7.14048e-19
TNFAIP8	1.43065e-21	-0.531074	0.593	0.613	8.38361e-19
REL	1.73431e-21	-0.287157	0.759	0.903	1.01631e-18
PIK3IP1	2.51443e-21	1.13125	0.455	0.281	1.47346e-18
ANXA1	1.51516e-20	-0.69782	0.617	0.623	8.87883e-18
SPOCK2	4.44389e-20	0.834999	0.469	0.285	2.60412e-17
NFKB2	5.6264e-20	-0.885478	0.165	0.237	3.29707e-17
TBX21	9.56637e-20	1.40831	0.164	0.049	5.60589e-17
NFKB1	9.99554e-20	-0.379442	0.884	0.923	5.85738e-17
EGR1	1.74729e-19	-0.497542	0.747	0.869	1.02391e-16
ISG15	2.42605e-19	0.438438	0.232	0.12	1.42167e-16
CD274-CD274-Ab	2.83715e-19	0.180713	0.973	0.946	1.66257e-16
ORMDL3	3.408e-19	1.11188	0.111	0.026	1.99709e-16
IL23R	7.01235e-19	-0.0665596	0.569	0.474	4.10924e-16
EGR3	1.13979e-18	-0.214506	0.708	0.857	6.67917e-16
CORO1A	2.14424e-18	0.82496	0.365	0.201	1.25652e-15
FOSB	4.38961e-18	0.410131	0.851	0.709	2.57231e-15
BCL2	4.54259e-18	1.32029	0.255	0.119	2.66196e-15
SOCS1	6.6587e-18	0.99105	0.108	0.026	3.902e-15
TSC22D3	7.76828e-18	1.21443	0.511	0.378	4.55221e-15
NFATC1	1.29892e-17	-0.473827	0.215	0.219	7.61164e-15
MYB	1.47496e-17	1.88643	0.102	0.02	8.64325e-15
CD3D	1.693e-17	-0.248836	0.933	0.887	9.921e-15
IL4R	1.78422e-17	-0.349905	0.711	0.703	1.04555e-14
JAK3	1.89043e-17	0.548363	0.326	0.179	1.10779e-14
FOS	2.19826e-17	1.26213	0.627	0.519	1.28818e-14
JUNB	2.39191e-17	1.21516	0.369	0.259	1.40166e-14
IFNGR2	2.61486e-17	1.15041	0.267	0.128	1.53231e-14
CD40LG-CD154-Ab	4.37456e-17	0.571575	0.924	0.931	2.56349e-14
XCL2	4.70902e-17	-0.537928	0.618	0.734	2.75948e-14
IL6ST	4.98615e-17	0.426185	0.562	0.391	2.92188e-14
IKZF1	5.46875e-17	0.715271	0.377	0.217	3.20469e-14
CD69	5.9274e-17	-0.2855	0.987	0.977	3.47345e-14
LEF1	6.32559e-17	0.592391	0.577	0.403	3.7068e-14
RORA	6.39909e-17	0.671879	0.273	0.141	3.74987e-14
ITGA4	7.33713e-17	1.10054	0.227	0.099	4.29956e-14
SGK1	9.47695e-17	-0.990525	0.233	0.319	5.55349e-14
LAMP1	1.04061e-16	0.363876	0.472	0.318	6.09796e-14
DUSP5	1.0894e-16	0.559632	0.301	0.168	6.38389e-14
IER5	1.51896e-16	-0.569752	0.388	0.441	8.90111e-14
HMGB2	1.66725e-16	0.909075	0.291	0.149	9.77007e-14
CD74	2.00294e-16	0.234106	0.884	0.754	1.17373e-13
BIRC3	2.46217e-16	0.556738	0.624	0.454	1.44283e-13
NFKBIZ	3.20047e-16	-0.264317	0.551	0.5	1.87548e-13
CD6	3.52942e-16	0.233022	0.896	0.77	2.06824e-13
HLA-DPB1	8.57116e-16	0.676204	0.396	0.24	5.0227e-13
CD5	1.34153e-15	-0.0591832	0.686	0.57	7.86139e-13
PIM2	1.46903e-15	0.697055	0.523	0.359	8.60849e-13
ELF1	1.54831e-15	-0.30523	0.436	0.424	9.07312e-13
CD27	1.68388e-15	0.3725	0.409	0.262	9.86756e-13
IRF9	1.6986e-15	1.07461	0.137	0.044	9.95379e-13
IL2	2.00367e-15	-1.06215	0.418	0.528	1.17415e-12
STAT4	2.1639e-15	0.124215	0.543	0.422	1.26805e-12
FLI1	5.42463e-15	0.86093	0.181	0.075	3.17883e-12
ATF6B	9.7542e-15	0.698105	0.184	0.082	5.71596e-12
CD3G	1.07525e-14	0.732529	0.167	0.071	6.30094e-12
STAT1	1.14373e-14	1.03923	0.164	0.062	6.70225e-12
CD5-CD5:UCHT2-Ab	1.65578e-14	0.191668	1	1	9.70285e-12
PDIA6	2.14292e-14	0.932581	0.129	0.043	1.25575e-11
CD27-CD27:M-T271-Ab	2.82612e-14	0.352779	0.999	0.999	1.6561e-11
LITAF	3.18699e-14	0.252764	0.472	0.338	1.86757e-11
PDCL3	3.40158e-14	-0.0299373	0.306	0.243	1.99333e-11
DUSP1	6.01214e-14	1.07396	0.432	0.331	3.52311e-11
FOXP1	9.58601e-14	-0.468562	0.26	0.283	5.6174e-11
IL2RA	9.68245e-14	0.492518	0.393	0.253	5.67392e-11
RAF1	1.21404e-13	-0.251119	0.241	0.226	7.11425e-11
LCP2	2.32976e-13	0.464032	0.386	0.25	1.36524e-10
STAT3	2.44659e-13	-0.148321	0.71	0.629	1.4337e-10
DOCK8	3.1936e-13	-0.07047	0.273	0.221	1.87145e-10
ITGB7	3.40028e-13	0.512091	0.265	0.151	1.99256e-10
RUNX3	4.58338e-13	-0.125051	0.644	0.563	2.68586e-10
CD7	6.87907e-13	0.0459131	0.724	0.605	4.03114e-10
RBPJ	7.27045e-13	-0.532352	0.126	0.141	4.26048e-10
PCNA	1.23615e-12	0.0713779	0.206	0.149	7.24385e-10
IL23A	1.35386e-12	-0.139982	0.717	0.84	7.9336e-10
CCL4	1.8467e-12	-0.677179	0.46	0.545	1.08217e-09
KLF3	2.05979e-12	0.140438	0.349	0.257	1.20703e-09
CD52	2.69397e-12	0.444002	0.869	0.79	1.57867e-09
GPR18	2.89797e-12	0.189248	0.161	0.101	1.69821e-09
TNFAIP3	2.90156e-12	0.54546	0.428	0.289	1.70032e-09
HLA-DPA1	2.95094e-12	0.814091	0.181	0.086	1.72925e-09
PDPR	2.97419e-12	0.678956	0.11	0.042	1.74287e-09
LGALS9	3.33206e-12	1.03674	0.103	0.031	1.95259e-09
VPS13C	5.3744e-12	0.420953	0.155	0.081	3.1494e-09
LAT	8.1752e-12	0.439203	0.27	0.157	4.79067e-09
CD40LG	8.91668e-12	-0.0724465	0.76	0.862	5.22517e-09
RAB27A	9.37367e-12	0.665017	0.117	0.047	5.49297e-09
RELA	1.19532e-11	-0.176451	0.402	0.372	7.00456e-09
CARD16	1.34891e-11	0.963836	0.123	0.045	7.90462e-09
SOCS3	1.97156e-11	0.758301	0.137	0.056	1.15533e-08
IL27RA	2.11174e-11	0.281985	0.217	0.137	1.23748e-08
GAPDH	2.97233e-11	0.158474	0.946	0.868	1.74179e-08
BAX	3.09317e-11	0.604161	0.266	0.157	1.8126e-08
HAVCR2-Tim3-Ab	3.8375e-11	-0.362994	0.963	0.96	2.24877e-08
AHR	5.11242e-11	-0.412636	0.584	0.619	2.99588e-08
FOXO1	5.16177e-11	-0.278916	0.25	0.242	3.0248e-08
CCND2	6.38861e-11	0.140084	0.438	0.339	3.74373e-08
DUSP2	7.63352e-11	-0.391289	0.791	0.804	4.47324e-08
ITGAL	1.12401e-10	0.737588	0.277	0.164	6.58667e-08
FYN	1.39946e-10	-0.274057	0.879	0.882	8.20085e-08
CD37	1.45079e-10	0.296773	0.813	0.697	8.50164e-08
S100A10	1.5103e-10	0.208877	0.512	0.394	8.85038e-08
GFI1	1.5135e-10	-0.834154	0.113	0.155	8.86909e-08
CNOT2	1.85473e-10	-0.121544	0.28	0.241	1.08687e-07
CD247	2.25666e-10	0.52338	0.212	0.12	1.3224e-07
JAK1	2.45702e-10	0.408096	0.454	0.325	1.43981e-07
GBP4	3.21746e-10	0.702362	0.104	0.04	1.88543e-07
PDIA4	4.05222e-10	0.479162	0.109	0.05	2.3746e-07
FOSL2	4.06344e-10	0.0963179	0.22	0.164	2.38118e-07
CBLB	4.44703e-10	-0.708895	0.147	0.196	2.60596e-07
FOSL1	4.57387e-10	-0.0342228	0.406	0.346	2.68029e-07
PTTG2	5.20819e-10	-0.916665	0.091	0.135	3.052e-07
FASLG	1.01571e-09	-0.42916	0.146	0.153	5.95206e-07
BTLA	1.24614e-09	-0.745656	0.149	0.218	7.30238e-07
CD4-CD4:SK3-Ab	1.29244e-09	0.393615	1	1	7.5737e-07
CCL3	1.50211e-09	-0.664433	0.226	0.281	8.80239e-07
SELL-CD62L:DREG-56-Ab	1.84958e-09	0.336611	0.993	0.986	1.08386e-06
ARL4C	2.01587e-09	0.214246	0.816	0.708	1.1813e-06
ICOS	2.28298e-09	-0.380944	0.589	0.624	1.33783e-06
CXCR5-CXCR5-Ab	2.36205e-09	-0.330037	0.143	0.231	1.38416e-06
AREG	2.44373e-09	0.447678	0.442	0.32	1.43203e-06
SH2B3	2.51423e-09	-0.176632	0.488	0.469	1.47334e-06
IRF3	3.42501e-09	0.602127	0.222	0.128	2.00706e-06
CLEC2D	6.12559e-09	-0.344115	0.604	0.624	3.5896e-06
TRIB2	7.23189e-09	0.690583	0.228	0.134	4.23789e-06
CR2-CD21:B-LY4-Ab	8.80089e-09	0.183172	0.517	0.394	5.15732e-06
CD226-CD226-Ab	8.88682e-09	-0.08626	0.992	0.998	5.20767e-06
LTA	1.09538e-08	0.449047	0.369	0.261	6.4189e-06
FASLG-CD178-Ab	1.52928e-08	0.12772	0.934	0.902	8.96158e-06
ZAP70	2.37012e-08	-0.041168	0.221	0.184	1.38889e-05
NFAT5	2.75812e-08	-0.0588887	0.233	0.201	1.61626e-05
KLRB1	3.13419e-08	-1.07883	0.079	0.107	1.83664e-05
GNLY	3.28902e-08	0.479379	0.254	0.164	1.92737e-05
IER3	3.48717e-08	0.488271	0.227	0.138	2.04348e-05
CCL5	3.77775e-08	-0.0419661	0.188	0.149	2.21376e-05
CD69-CD69-Ab	3.84716e-08	0.13623	0.947	0.974	2.25444e-05
IL2RG	3.99297e-08	-0.155891	0.938	0.905	2.33988e-05
IL2RB	4.31358e-08	-0.161564	0.311	0.271	2.52776e-05
LAP3	4.53646e-08	0.143068	0.224	0.163	2.65837e-05
RERE	4.73746e-08	0.478021	0.121	0.061	2.77615e-05
PTPN6	5.2257e-08	0.197823	0.469	0.375	3.06226e-05
GPR65	5.41561e-08	0.415706	0.155	0.092	3.17355e-05
PCID2	6.23168e-08	0.559427	0.111	0.054	3.65176e-05
MIR222HG	1.00568e-07	-0.618237	0.188	0.238	5.89329e-05
CD28	1.08473e-07	-0.10905	0.387	0.353	6.3565e-05
IL7R-CD127-Ab	1.32337e-07	0.125321	0.998	0.995	7.75498e-05
CD2	1.98631e-07	-0.170812	0.905	0.896	0.000116398
ITGB1	3.15978e-07	-0.428295	0.244	0.268	0.000185163
ZFP36L1	3.43371e-07	-0.167109	0.856	0.918	0.000201216
NFKBIA	3.59651e-07	-0.128765	0.352	0.322	0.000210755
CCL4L2	4.40796e-07	-0.679539	0.084	0.114	0.000258306
CSF2	4.4911e-07	-0.514365	0.152	0.186	0.000263178
PTPN22	4.94597e-07	0.0621385	0.22	0.171	0.000289834
CD63	5.40729e-07	0.157933	0.152	0.106	0.000316867
ANXA5	7.22506e-07	-0.11956	0.22	0.198	0.000423389
TNFRSF25	7.31004e-07	0.0495113	0.103	0.071	0.000428368
FAS	7.41555e-07	0.381986	0.102	0.057	0.000434551
BTG2	8.04235e-07	-0.325605	0.364	0.376	0.000471282
PTEN	9.26703e-07	0.414455	0.116	0.062	0.000543048
CD28-CD28:CD28.2-Ab	1.05581e-06	0.113372	1	1	0.000618707
PTPN11	1.12573e-06	0.0310943	0.121	0.095	0.000659677
TGFB1	1.20277e-06	-0.259002	0.139	0.13	0.000704824
GIMAP5	1.43251e-06	0.160574	0.605	0.512	0.000839448
TRAC	1.58504e-06	0.0104437	0.985	0.948	0.000928836
GIMAP7	2.08338e-06	0.328184	0.122	0.077	0.00122086
GIMAP2	2.30948e-06	0.448749	0.243	0.164	0.00135336
IL10	2.91897e-06	-0.519755	0.197	0.212	0.00171052
CCL20	2.97779e-06	-1.28687	0.071	0.112	0.00174499
KRAS	3.4027e-06	0.0708525	0.111	0.084	0.00199398
NEAT1	4.09967e-06	0.0234861	0.332	0.285	0.00240241
PDCD1-CD279-Ab	4.15403e-06	-0.225954	0.753	0.777	0.00243426
FYB	4.18985e-06	0.146122	0.438	0.351	0.00245525
ITGAM-CD11b:M1-70-Ab	4.62977e-06	0.130546	0.491	0.409	0.00271305
DDIT4	5.13286e-06	-0.073079	0.28	0.245	0.00300786
ICOS-CD278-Ab	5.77403e-06	0.143576	0.82	0.777	0.00338358
TGFBR2	6.45378e-06	-0.209819	0.718	0.717	0.00378192
PIK3CG	8.10249e-06	-0.476893	0.126	0.141	0.00474806
CD38-CD38-Ab	8.64672e-06	0.162475	0.998	0.998	0.00506698
DUSP4	9.28021e-06	0.224903	0.131	0.09	0.0054382
CD48	1.16286e-05	0.113465	0.992	0.982	0.00681437
IRF8	1.48603e-05	0.52379	0.425	0.338	0.00870815
CD44	1.52356e-05	-0.0591206	0.863	0.818	0.00892806
C10orf54	1.72671e-05	-0.193629	0.813	0.823	0.0101185
BACH2	2.14859e-05	0.232421	0.563	0.471	0.0125907
TYK2	2.19875e-05	0.139787	0.201	0.149	0.0128847
LCK	2.35043e-05	0.405015	0.418	0.33	0.0137735
SLC2A3	2.67503e-05	0.164031	0.79	0.71	0.0156757
CRTAM	3.10196e-05	-0.728999	0.09	0.101	0.0181775
AGPAT4	3.10393e-05	-0.313685	0.115	0.123	0.018189
CD3E	3.53594e-05	0.194138	0.925	0.871	0.0207206
SIRPG	4.04153e-05	0.331376	0.105	0.062	0.0236834
UBASH3A	4.33385e-05	0.486623	0.117	0.067	0.0253964
IFNGR1	4.70236e-05	0.351755	0.12	0.075	0.0275558
NCR1-CD335-Ab	4.94043e-05	0.0248394	0.458	0.389	0.0289509
PTPRC-CD45RA-Ab	5.69433e-05	0.0794424	0.976	0.945	0.0333687
CCR7	5.73322e-05	0.013912	0.545	0.476	0.0335967
SOCS4	6.14389e-05	-0.0279944	0.114	0.095	0.0360032
MYC	6.59412e-05	-0.0761426	0.912	0.949	0.0386416
KLRB1-CD161:DX12-Ab	7.79911e-05	-0.087399	0.593	0.565	0.0457028
TIAF1	7.89244e-05	-0.0824155	0.104	0.09	0.0462497
ABL2	8.85973e-05	-0.00829069	0.3	0.256	0.051918
TNFRSF18-GITR-Ab	9.80427e-05	0.074775	0.795	0.728	0.057453
ZNF165	0.000116915	-0.301254	0.588	0.641	0.0685124
IL21	0.0001259	-0.851246	0.087	0.131	0.0737777
IL7R	0.000127611	-0.0243905	0.972	0.938	0.07478
NKG7	0.000134494	0.356424	0.144	0.094	0.0788137
RGS1	0.000155589	-0.0916032	0.314	0.276	0.0911753
TNFSF14	0.000164075	-0.295192	0.277	0.303	0.0961478
NAMPT	0.000218102	-0.209007	0.421	0.423	0.127808
TNF	0.000220754	0.240984	0.662	0.723	0.129362
TNFRSF1B	0.000281995	0.0975383	0.787	0.721	0.165249
GZMB	0.000301771	-0.235634	0.101	0.124	0.176838
AC013264.2-gencode	0.000356622	0.095644	0.369	0.307	0.208981
LGALS1	0.000504124	-0.0351513	0.171	0.15	0.295417
SEMA7A	0.000832591	0.260669	0.215	0.165	0.487898
CXCR3	0.00107491	-0.456796	0.134	0.146	0.629899
KLRD1-CD94-Ab	0.00112767	0.0526157	0.329	0.269	0.660814
YBX3	0.00177109	0.374599	0.246	0.186	1
SELL	0.00247368	0.0819559	0.562	0.504	1
IL3	0.00282854	-0.576718	0.088	0.104	1
TRBC2	0.00324988	-0.179465	0.95	0.95	1
IKZF3	0.00335863	0.243983	0.104	0.073	1
IL32	0.00414197	0.443749	0.591	0.529	1
CCR6-CD196-Ab	0.00711421	0.0597738	0.882	0.84	1
GPR183	0.00967351	0.145892	0.645	0.586	1
NR3C1	0.0154177	0.0778578	0.114	0.091	1
IRF4	0.0161397	-0.155199	0.667	0.695	1
CCR4-CD194-Ab	0.0166916	0.056182	0.859	0.851	1
CCR5-CD195:2D7-Ab	0.0174319	0.0649714	0.491	0.434	1
PASK	0.0654992	-0.0197402	0.174	0.153	1
PTPRC-CD45RO-Ab	0.0668771	-0.0735314	0.732	0.746	1
CCR7-CD197-Ab	0.070573	0.0708776	0.999	0.999	1
GEM	0.0744711	-0.342518	0.272	0.296	1
ENTPD1-CD39-Ab	0.0865015	-0.217919	0.843	0.873	1
CD3E-CD3:SK7-Ab	0.0995121	0.0500106	1	1	1
ITGAX-CD11c:B-LY6-Ab	0.120736	3.81478e-05	0.938	0.916	1
CD86-CD86:2331-Ab	0.161102	0.0182033	0.598	0.562	1
LAG3-LAG-3-Ab	0.275406	0.0247148	0.84	0.839	1
IL6R-CD126-Ab	0.276284	-0.0138629	0.971	0.978	1
NCAM1-CD56:NCAM16.2-Ab	0.300145	0.0202622	0.482	0.454	1
CD74-HLA-DR-Ab	0.314692	-0.0145708	0.958	0.945	1
CXCR3-CD183-Ab	0.557625	0.00490059	0.863	0.849	1
ICOSLG-CD275-Ab	0.648888	0.0208372	0.722	0.71	1
JUN	0.67885	-0.00528279	0.224	0.219	1
ITGA1-CD49a-Ab	0.761372	0.0126882	0.461	0.446	1
CD8A-CD8:RPA-T8-Ab	0.941902	-0.0449646	0.912	0.908	1
Summary statistics of the differentially expressed markers in the CD4+ naïve T cells (cluster 1) between the IFNhi SLE patient and the other two donors.
