## Extended data for "Single-cell multi-omics analysis reveals IFN-driven alterations in T lymphocytes and natural killer cells in systemic lupus erythematosus"

### Sheet: Table 2
Extended Data. Targeted mRNA and protein (AbSeq) panels used in this study
mRNA Panel (N = 565 probes)		AbSeq Panel (N = 51 antibodies)
Gene symbol	Probes (N)	Protein Target	Antibody clone	Catalogue num
ABL2	1	CD11b	M1/70	940008
AC013264.2	1	CD11c	B-ly6	940024
ADA	1	CD126 (IL6R)	M5	940090
ADAM10	1	CD127 (IL7R)	HIL-7R-M21	940012
ADAM17	1	CD16	3G8	940006
AFF3	1	CD161 (KLRB1)	DX12	940070
AGPAT4	1	CD185 (CXCR5)	RF8B2	940042
AHR	1	CD194 (CCR4)	1G1	940047
AIM2	1	CD195 (CCR5)	2D7	940050
AIRE	1	CD196 (CCR6)	11A9	940033
AKAP11	1	CD197 (CCR7)	3D12	940014
AKAP12	2	CD226	DX11	940075
ANK3	1	CD25 (IL2RA)	2A3	940009
ANPEP	1	CD26 (DPP4)	M-A261	940101
ANXA1	1	CD27	M-T271	940018
ANXA5	1	CD275 (B7-H2)	2D3/B7-H2	940091
AOAH	1	CD28	CD28.2	940017
APOBEC3G	1	CD3	SK7	940000
AREG	1	CD335 (NKp46)	9-E2	940064
ARL4C	1	CD38	HIT2	940013
ATF6B	1	CD39	TU66	940073
AURKB	1	CD4	SK3	940001
B3GAT1	1	CD40L (CD154)	TRAP1	940053
B3GNT5	1	CD45RA	HI100	940011
BACH2	2	CD45RO	UCHL1	940022
BANP	1	CD49a	SR84	940094
BATF	1	CD49d	9F10	940059
BATF3	1	CD5	UCHT2	940038
BAX	1	CD56 (NCAM-1)	NCAM16.2	940007
BCL11B	1	CD62L	DREG-56	940041
BCL2	1	CD69	FN50	940019
BCL2A1	1	CD7	M-T701	940029
BCL2L1	1	CD8	RPA-T8	940003
BCL6	1	CD80	L307.4	940036
BHLHE40	1	CD86	FUN1	940025
BIN2	1	CD94 (KLRD1)	HP-3D9	940081
BIRC3	1	CD95 (FAS)	DX2	940037
BTG1	1	CD98	UM7F8	940093
BTG2	1	CR2 (CD21)	B-ly4	940048
BTLA	1	CXCR3 (CD183)	1C6	940030
C10orf54	1	CXCR4 (CD184)	12G5	940056
C2CD4A	1	FASL (CD178)	NOK-1	940089
C3	1	GITR (CD357)	V27-580	940096
CARD16	1	HLA-DR	G46-6	940010
CASP3	1	ICOS (CD278)	DX29	940043
CASP5	1	LAG-3	T47-530	940080
CBLB	1	PD-1 (CD279)	EH12.1	940015
CCL1	1	PDL1 (CD274)	MIH1	940035
CCL2	1	PDL2 (CD273)	MIH18	940071
CCL20	1	TIM3 (CD366)	7D3	940066
CCL3	1	TNFRSF9 (CD137)	4B4-1	940055
CCL4	1
CCL4L2	1
CCL5	1
CCNB1	1
CCND2	1
CCR1	1
CCR10	1
CCR2	1
CCR3	1
CCR4	1
CCR5	1
CCR6	2
CCR7	1
CCR8	1
CCR9	1
CD14	1
CD160	1
CD19	1
CD1C	1
CD2	1
CD200	1
CD226	1
CD24	1
CD244	1
CD247	1
CD27	1
CD274	1
CD28	1
CD300A	1
CD300LF	1
CD33	1
CD37	1
CD38	1
CD3D	1
CD3E	1
CD3G	1
CD4	1
CD40	1
CD40LG	1
CD44	1
CD48	1
CD5	1
CD52	1
CD6	1
CD63	1
CD69	1
CD7	1
CD70	1
CD74	1
CD80	1
CD86	2
CD8A	1
CD8B	1
CD9	1
CD96	1
CENPC	1
CFH	1
CHI3L2	1
CISH	1
CITED4	1
CLC	1
CLEC2D	1
CLECL1	1
CNOT2	1
COLQ	1
CORO1A	1
CR2	1
CRTAM	1
CSF2	1
CSF3	1
CST7	1
CTLA4	1
CTSD	1
CTSH	1
CTSW	1
CX3CR1	1
CXCL10	1
CXCL13	1
CXCL16	1
CXCL8	1
CXCL9	1
CXCR1	1
CXCR3	1
CXCR4	1
CXCR5	1
CXCR6	1
DAPP1	1
DDIT4	1
DEXI	1
DIXDC1	1
DOCK8	1
DPP4	1
DUSP1	1
DUSP2	1
DUSP4	1
DUSP5	1
DUSP6	1
EGR1	1
EGR3	1
ELF1	1
ENPP3	1
ENTPD1	1
EOMES	1
F2R	1
F5	1
FABP5	1
FAM174B	1
FANK1	1
FAS	1
FASLG	1
FBXO22	1
FBXO3	1
FCER1G	1
FCGR3A	1
FCRL3	1
FLI1	1
FNIP2	1
FOS	1
FOSB	1
FOSL1	1
FOSL2	1
FOXB1	1
FOXN3	1
FOXO1	1
FOXO3	1
FOXP1	1
FOXP3	1
FUT4	1
FYB	1
FYN	1
GAPDH	1
GATA3	1
GBP4	1
GBP5	1
GEM	1
GFI1	1
GHR	1
GIMAP2	1
GIMAP5	1
GIMAP7	1
GLG1	1
GLIS3	2
GNLY	1
GPR171	1
GPR18	1
GPR183	1
GPR65	1
GZMA	1
GZMB	1
GZMH	1
GZMK	1
GZMM	1
HAVCR2	1
HIF1A	1
HLA-A	1
HLA-C	1
HLA-DMA	1
HLA-DMB	1
HLA-DPA1	1
HLA-DPB1	1
HLA-DQA1	1
HLA-DQB1	1
HLA-DRA	1
HLA-DRB3	1
HMGB2	1
HMMR	1
HNF1A	1
HRH4	1
ICA1	1
ICAM1	1
ICOS	1
ICOSLG	1
ID2	1
ID3	1
IER3	1
IER5	1
IFIH1	1
IFITM2	1
IFITM3	1
IFNA1	1
IFNG	1
IFNGR1	1
IFNGR2	1
IKZF1	3
IKZF2	3
IKZF3	1
IKZF4	1
IL10	1
IL10RA	1
IL12A	1
IL12RB1	1
IL12RB2	1
IL13	1
IL15	1
IL15RA	1
IL17A	2
IL17F	1
IL18	1
IL18R1	1
IL18RAP	1
IL1B	1
IL1R1	1
IL1R2	1
IL1RL1	1
IL1RN	1
IL2	1
IL21	3
IL22	1
IL23A	1
IL23R	1
IL25	1
IL26	1
IL27	1
IL27RA	1
IL2RA	2
IL2RB	1
IL2RG	1
IL3	1
IL31	1
IL32	1
IL3RA	1
IL4	1
IL4R	1
IL5	1
IL6	1
IL6R	1
IL6ST	1
IL7R	2
IL9	1
IL9R	1
IRF1	1
IRF2	1
IRF3	1
IRF4	1
IRF7	1
IRF8	1
IRF9	1
ISG15	1
ITGA2	1
ITGA4	1
ITGAE	1
ITGAL	1
ITGAM	1
ITGAV	1
ITGAX	1
ITGB1	1
ITGB2	1
ITGB7	1
ITK	1
JAK1	1
JAK3	1
JAZF1	1
JUN	1
JUNB	1
KAT2B	1
KBTBD7	1
KIR2DL1	1
KIR2DL4	1
KIR3DL1	1
KIT	1
KLF3	2
KLF5	1
KLRB1	1
KLRC1	1
KLRC3	1
KLRC4	1
KLRD1	1
KLRF1	1
KLRG1	1
KLRK1	1
KRAS	1
LAG3	1
LAIR2	1
LAMP1	1
LAMP3	1
LAP3	1
LAT	1
LAT2	1
LAYN	1
LCK	1
LCP2	1
LEF1	1
LGALS1	1
LGALS3	1
LGALS9	1
LIF	1
LILRA1	1
LILRA2	1
LILRB1	1
LILRB2	1
LILRB4	1
LITAF	1
LRP12	1
LRRC32	1
LRRFIP1	1
LRRN3	1
LTA	1
LTB	1
MAF	3
MAPK1	1
MCM2	1
MCM4	1
MIR222HG	1
MIR4435-2HG	1
MKI67	1
MYB	1
MYC	1
NAMPT	1
NCAM1	1
NCEH1	1
NCR1	1
NCR3	1
NEAT1	1
NFAT5	1
NFATC1	1
NFATC2	1
NFKB1	1
NFKB2	1
NFKBIA	1
NFKBIZ	1
NINJ2	1
NKG7	1
NOTCH1	1
NR3C1	2
NR4A1	1
NR4A3	1
NRROS	1
NT5E	1
OAS1	1
ORMDL3	1
OSM	1
OTUD1	1
PALLD	1
PASK	1
PCID2	1
PCLAF	1
PCNA	1
PDCD1	1
PDCL3	1
PDIA4	1
PDIA6	1
PDPR	1
PECAM1	1
PFN1	1
PGM1	1
PIK3CG	1
PIK3IP1	1
PIM2	1
PMCH	1
POU2AF1	1
POU2F2	3
PPARG	1
PRDM1	2
PRF1	1
PSEN1	1
PTEN	1
PTGDR2	1
PTPN11	1
PTPN2	1
PTPN22	1
PTPN6	1
PTTG1	1
PTTG2	1
PYCR1	1
RAB27A	2
RAF1	1
RARA	1
RARB	1
RASGRP1	1
RBMS1	2
RBPJ	1
REL	2
RELA	1
RELB	1
RERE	1
RGS1	1
RORA	2
RORC	1
RTKN2	1
RUNX1	2
RUNX3	1
S100A10	1
S1PR1	1
SATB1	2
SELL	1
SELPLG	1
SEMA7A	1
SGK1	1
SH2B3	1
SIRPG	1
SKAP2	1
SLAMF1	1
SLC25A37	1
SLC2A3	1
SLC38A7	1
SMAD2	1
SMAD3	1
SNX10	1
SOCS1	1
SOCS2	1
SOCS3	1
SOCS4	1
SOX4	1
SPI1	1
SPOCK2	1
SPP1	1
STAT1	1
STAT3	2
STAT4	1
STAT5A	1
STAT6	1
TAGAP	1
TAP1	1
TARP	1
TBX21	1
TCF7	1
TGFB1	1
TGFB3	1
TGFBI	1
TGFBR2	1
TGFBR3	1
TGIF1	1
THEMIS	1
TIAF1	1
TIFA	1
TIGIT	1
TK1	1
TLR2	1
TLR9	1
TMUB2	1
TNF	1
TNFAIP3	1
TNFAIP8	1
TNFRSF13C	1
TNFRSF18	1
TNFRSF1B	1
TNFRSF25	1
TNFRSF4	1
TNFRSF8	1
TNFRSF9	2
TNFSF10	1
TNFSF11	1
TNFSF13	1
TNFSF13B	1
TNFSF14	1
TNFSF4	1
TNFSF8	1
TOP2A	1
TOX	1
TRAC	1
TRAT1	1
TRBC2	1
TRDC	1
TRGV9	1
TRIB2	1
TRPS1	1
TSC22D3	1
TSHZ2	1
TSPAN32	1
TSPAN5	1
TXK	1
TYK2	1
TYMS	1
UBASH3A	1
UBE2C	1
VNN2	1
VPS13C	1
XBP1	1
XCL1	2
XCL2	1
YBX3	1
ZAP70	1
ZBED2	1
ZBTB16	1
ZBTB32	1
ZEB2	2
ZFP36L1	1
ZFP36L2	1
ZNF165	1
ZNF26	1
ZNF292	1
ZNF462	1
ZNF683	1
Targeted mRNA and protein (oligo-conjugated antibodies; AbSeq) panels used to profile the peripheral T/NK cells in this study. The content of the mRNA panel includes the 259 probes present in the pre-designed T-cell Expression Panel (BD Biosiences) along with a further 306 custom probes that were designed to be assessed in parallel. For some genes several diferent probes targeting different regio…
